# Plasma and follicular fluid concentrations of carotenoids, tocopherols and retinol in a French population of women undergoing in vitro fertilization: a monocentric non-interventional study

**DOI:** 10.64898/2026.08.28.26360803

**Authors:** Astelle Ndiaye, Anne C.M. Thiébaut, Patrick Borel, Charlotte Sabran, Sébastien Elis, Fabrice Guerif, Virginie Maillard

**Author notes:** Corresponding authors: (VM), (ACMT).

## Abstract

The distribution of fat-soluble compounds (including antioxidants) in follicular fluid (FF) remains sparsely documented in relation to in vitro fertilization (IVF) outcomes and existing studies have reported diverging associations. This study aimed to describe plasma and FF concentrations of fat-soluble micronutrients in women undergoing IVF and to analyze their adjusted associations with ovarian function, embryo development and pregnancy outcomes. In 2021-2022, plasma and FF samples were collected from 82 women (first IVF cycle) at oocyte puncture, along with lifestyle data covering the three preceding months. Eleven compounds (two tocopherols, three xanthophylls, five carotenes and retinol) were quantified.

All compounds were detected in both compartments (lowest in FF) except phytoene, undetectable in FF. Plasma and FF α-tocopherol concentrations were positively associated with plasma estradiol levels before oocyte puncture (both p<0.01) while FF α-carotene and lycopene were inversely associated with plasma progesterone concentrations (p=0.01 and 0.02, respectively). Plasma phytofluene and phytoene were positively associated with mature oocyte rate (p=0.03 and p=0.01, respectively), while FF retinol was negatively associated (p=0.03). Carotenes, tocopherols and retinol were inversely associated with later IVF outcomes: fertilization rate (p<0.001 for plasma γ-tocopherol, 0.02 for FF retinol), top-quality embryo (p=0.02 for plasma phytofluene), biochemical pregnancy at day 7 post-embryo transfer (p=0.05 for plasma α-tocopherol, 0.02 for plasma α-carotene), clinical pregnancy (p=0.03 for plasma α-tocopherol, 0.01 for plasma phytoene) and live birth (p=0.04 for plasma α-tocopherol, 0.02 for plasma phytoene). Plasma and FF γ-tocopherol were positively associated with embryo fragmentation (both p<0.05). Finally, among xanthophylls, only plasma β-cryptoxanthin was positively associated with plasma progesterone concentrations (p=0.02).

Our findings of heterogeneous associations between tocopherols, carotenes, retinol and IVF outcomes across the stages of IVF suggest a beneficial effect limited to early outcomes and support a complex and context-dependent role of these compounds in female reproduction.
