## Supplementary material for "Plasma and follicular fluid concentrations of carotenoids, tocopherols and retinol in a French population of women undergoing in vitro fertilization: a monocentric non-interventional study": S1 Table

### Sheet: S1_Table
S1 Table. Median plasma concentrations of carotenoids, vitamins E and A according to categories of fruit and vegetable consumption frequency, FERTENOX study, 2021-2022 (n = 82 women)
Concentrations of molecules in plasma (nmol/L)	Frequency of consumption of fruits£											Frequency of consumption of vegetables
	Never to 3 times a week		4 to 6 times a week		1 time per day		Several times a day		β	[95%CI]	P-value†	1 to 3 times a week		4 to 6 times a week		1 time per day		Several times a day		β	[95%CI]	P-value†
	Median	[IQR]	Median	[IQR]	Median	[IQR]	Median	[IQR]				Median	[IQR]	Median	[IQR]	Median	[IQR]	Median	[IQR]
α-Tocopherol	39,936.0	[36,516.0; 51,230.0]	44,036.0	[35,857.0; 47,904.0]	40,651.0	[35,181.0; 46,306.0]	43,427.0	[36,617.0; 50,130.0]	0.038	[-0.012; 0.089]	0.134	51,230.0	[47,252.0; 53,771.0]	38,478.0	[35,494.0; 45,728.0]	40,447.0	[35,585.0; 47,775.0]	40,179.0	[35,181.0; 45,691.0]	-0.019	[-0.075; 0.036]	0.488
γ-Tocopherol	764.0	[517.0; 1,069.0]	896.0	[532.0; 1,305.0]	697.0	[415.0; 974.0]	843.0	[599.0; 1,163.0]	0.013	[-0.096; 0.123]	0.811	764.0	[418.0; 1,312.0]	822.0	[568.0; 1,004.0]	697.0	[547.0; 974.0]	829.0	[475.0; 1,249.0]	0.021	[-0.098; 0.140]	0.727
Lutein	270.0	[201.0; 336.0]	273.0	[220.0; 306.0]	275.0	[216.0; 466.0]	365.0	[232.0; 447.0]	0.097**	[0.016; 0.178]	0.019	273.0	[230.0; 293.0]	286.0	[208.0; 315.0]	244.0	[209.0; 306.0]	293.0	[226.0; 453.0]	0.087*	[-0.002; 0.177]	0.055
Zeaxanthin	38.2	[32.2; 49.4]	52.0	[31.9; 65.3]	42.7	[34.1; 73.2]	46.6	[35.0; 59.9]	0.090*	[-0.009; 0.189]	0.073	40.5	[32.0; 55.8]	38.2	[32.2; 52.8]	35.3	[28.7; 58.7]	45.2	[35.8; 66.3]	0.091*	[-0.016; 0.199]	0.095
β-Cryptoxanthin	53.4	[40.8; 68.0]	69.7	[39.3; 121.0]	102.0	[75.4; 134.0]	170.0	[117.0; 223.0]	0.394**	[0.279; 0.509]	<0.001	40.8	[39.5; 109.0]	55.1	[34.8; 121.0]	86.3	[54.4; 113.0]	109.0	[68.0; 173.0]	0.251**	[0.104; 0.398]	0.001
α-Carotene	30.1	[13.1; 60.5]	33.0	[24.3; 51.0]	56.0	[23.6; 110.0]	87.6	[58.3; 128.0]	0.327**	[0.177; 0.476]	<0.001	22.1	[9.01; 33.4]	20.6	[12.7; 41.7]	48.4	[30.5; 79.2]	62.8	[53.2; 104.0]	0.444**	[0.292; 0.595]	<0.001
β-Carotene	121.0	[78.3; 218.0]	172.0	[111.0; 268.0]	245.0	[100.0; 340.0]	301.0	[212.0; 537.0]	0.304**	[0.167; 0.441]	<0.001	69.8	[52.1; 144.0]	105.0	[80.5; 169.0]	186.0	[100.0; 273.0]	274.0	[172.0; 345.0]	0.404**	[0.263; 0.544]	<0.001
Lycopene	214.0	[157.0; 258.0]	204.0	[169.0; 265.0]	211.0	[128.0; 251.0]	176.0	[139.0; 204.0]	-0.037	[-0.119; 0.045]	0.371	248.0	[193.0; 273.0]	189.0	[130.0; 250.0]	241.0	[128.0; 271.0]	191.0	[139.0; 230.0]	-0.028	[-0.117; 0.062]	0.541
Phytofluene	205.0	[115.0; 355.0]	208.0	[177.0; 245.0]	214.0	[144.0; 405.0]	227.0	[175.0; 333.0]	0.083	[-0.033; 0.200]	0.159	203.0	[173.0; 247.0]	201.0	[124.0; 246.0]	213.0	[144.0; 375.0]	227.0	[175.0; 368.0]	0.090	[-0.037; 0.217]	0.161
Phytoene	70.2	[37.0; 90.8]	90.4	[46.2; 108.0]	81.8	[54.4; 125.0]	84.9	[68.6; 132.0]	0.202**	[0.090; 0.314]	<0.001	80.7	[71.4; 96.7]	65.8	[36.9; 90.4]	70.2	[49.4; 91.9]	84.9	[56.3; 104.0]	0.105	[-0.024; 0.234]	0.109
Retinol	1,844.0	[1,574.0; 2,033.0]	1,821.0	[1,622.0; 1,987.0]	2,125.0	[1,822.0; 2,212.0]	1,861.0	[1,688.0; 1,960.0]	0.008	[-0.032; 0.048]	0.688	1,916.0	[1,811.0; 2,121.0]	1,764.0	[1,597.0; 1,992.0]	1,950.0	[1,480.0; 2,353.0]	1,869.0	[1,659.0; 2,091.0]	-0.008	[-0.052; 0.036]	0.715
IQR, [25th percentile; 75th percentile]; 95%CI, 95% confidence interval.
**p < 0.05; *p < 0.10.
£Patients completed a questionnaire about their dietary habits covering the 3 months prior to oocyte puncture.
†P-values were obtained from linear regression models of micronutrient concentrations over categories of consumption frequencies of fruits and vegetables coded as 1 to 4 as follows: 1 = Less than once per week (reference category), 2 = 1-3 times per week, 3 = Once per day, 4 = Several times per day.
‡β coefficients represent the change in log-transformed compound concentrations for each one-category increase in consumption frequency.
