## Supplementary material for "Plasma and follicular fluid concentrations of carotenoids, tocopherols and retinol in a French population of women undergoing in vitro fertilization: a monocentric non-interventional study": S2 Table

### Sheet: S2_Table
S2 Table. Multivariable† associations between plasma and follicular fluid carotenoid, vitamin E and A concentrations and hormonal concentrations and the number of total and mature oocytes retrieved per patient, FERTENOX study, 2021-2022 (n = 82 women)
			Total number of oocytes retrieved per patient				Number of mature oocytes retrieved per patient
Molecules (nmol/L)	Fluid	Increment#	β	IRR (exp(β))	95%CI	P-value	β	IRR (exp(β))	95%CI	P-value		beta_inf	exp_inf	beta_sup	exp_sup	exp_ci		beta_inf	exp_inf	beta_sup	exp_sup	exp_ci
α-tocopherol	Plasma	5000	0.020	1.020	[0.976; 1.067]	0.338	0.017	1.017	[0.969; 1.067]	0.444		-0.024	0.976286	0.065	1.06716	[0,976; 1,067]		-0.031	0.969476	0.065	1.06716	[0,969; 1,067]
γ-tocopherol	Plasma	200	-0.021	0.980	[0.939; 1.022]	0.365	-0.023	0.977	[0.934; 1.022]	0.323		-0.063	0.938943	0.022	1.02224	[0,939; 1,022]		-0.068	0.93426	0.022	1.02224	[0,934; 1,022]
Total of tocopherols	Plasma	5000	0.018	1.019	[0.975; 1.065]	0.370	0.015	1.015	[0.969; 1.065]	0.479		-0.025	0.97531	0.063	1.06503	[0,975; 1,065]		-0.032	0.968507	0.063	1.06503	[0,969; 1,065]
Lutein	Plasma	50	-0.011	0.989	[0.954; 1.024]	0.523	-0.002	0.998	[0.963; 1.035]	0.918		-0.047	0.954087	0.024	1.02429	[0,954; 1,024]		-0.038	0.962713	0.034	1.03458	[0,963; 1,035]
Zeaxanthin	Plasma	10	0.008	1.008	[0.974; 1.045]	0.647	0.015	1.015	[0.980; 1.052]	0.415		-0.026	0.974335	0.044	1.04498	[0,974; 1,045]		-0.02	0.980199	0.051	1.05232	[0,98; 1,052]
β-cryptoxanthin	Plasma	20	-0.009	0.991	[0.967; 1.016]	0.410	-0.006	0.994	[0.969; 1.019]	0.600		-0.034	0.966572	0.016	1.01613	[0,967; 1,016]		-0.031	0.969476	0.019	1.01918	[0,969; 1,019]
Total of xanthophylls	Plasma	100	-0.016	0.984	[0.937; 1.034]	0.496	-0.004	0.996	[0.948; 1.047]	0.883		-0.065	0.937067	0.033	1.03355	[0,937; 1,034]		-0.053	0.94838	0.046	1.04707	[0,948; 1,047]
α-carotene	Plasma	20	0.004	1.004	[0.950; 1.061]	0.883	-0.002	0.998	[0.943; 1.057]	0.937		-0.051	0.950279	0.059	1.06078	[0,95; 1,061]		-0.059	0.942707	0.055	1.05654	[0,943; 1,057]
β-carotene	Plasma	100	-0.014	0.986	[0.916; 1.063]	0.704	-0.019	0.981	[0.908; 1.060]	0.622		-0.088	0.915761	0.061	1.0629	[0,916; 1,063]		-0.096	0.908464	0.058	1.05971	[0,908; 1,06]
Lycopene	Plasma	50	0.013	1.013	[0.950; 1.081]	0.696	0.030	1.030	[0.963; 1.102]	0.389		-0.051	0.950279	0.078	1.08112	[0,95; 1,081]		-0.038	0.962713	0.097	1.10186	[0,963; 1,102]
Phytofluene	Plasma	100	0.031	1.032	[0.949; 1.122]	0.464	0.063	1.065	[0.978; 1.162]	0.147		-0.052	0.949329	0.115	1.12187	[0,949; 1,122]		-0.022	0.97824	0.15	1.16183	[0,978; 1,162]
Phytoene	Plasma	20	-0.011	0.989	[0.948; 1.033]	0.603	0.007	1.007	[0.964; 1.052]	0.750		-0.053	0.94838	0.032	1.03252	[0,948; 1,033]		-0.037	0.963676	0.051	1.05232	[0,964; 1,052]
Total of carotenes	Plasma	200	0.006	1.006	[0.942; 1.074]	0.866	0.021	1.021	[0.954; 1.093]	0.545		-0.06	0.941765	0.071	1.07358	[0,942; 1,074]		-0.047	0.954087	0.089	1.09308	[0,954; 1,093]
Total of carotenoids	Plasma	200	-0.004	0.996	[0.952; 1.042]	0.849	0.008	1.008	[0.963; 1.055]	0.731		-0.049	0.952181	0.041	1.04185	[0,952; 1,042]		-0.038	0.962713	0.054	1.05548	[0,963; 1,055]
Total of antioxidants	Plasma	5000	0.018	1.018	[0.975; 1.065]	0.375	0.015	1.016	[0.969; 1.065]	0.470		-0.025	0.97531	0.063	1.06503	[0,975; 1,065]		-0.031	0.969476	0.063	1.06503	[0,969; 1,065]
Retinol	Plasma	200	0.002	1.002	[0.947; 1.062]	0.932	-0.001	0.999	[0.942; 1.060]	0.976		-0.054	0.947432	0.06	1.06184	[0,947; 1,062]		-0.06	0.941765	0.058	1.05971	[0,942; 1,06]
α-tocopherol	Follicular fluid	1000	0.009	1.009	[0.965; 1.055]	0.695	-0.004	0.996	[0.949; 1.044]	0.848		-0.036	0.96464	0.054	1.05548	[0,965; 1,055]		-0.052	0.949329	0.043	1.04394	[0,949; 1,044]
γ-tocopherol	Follicular fluid	50	-0.017	0.983	[0.932; 1.037]	0.506	-0.017	0.983	[0.931; 1.037]	0.515		-0.07	0.932394	0.036	1.03666	[0,932; 1,037]		-0.071	0.931462	0.036	1.03666	[0,931; 1,037]
Total of tocopherols	Follicular fluid	1000	0.008	1.008	[0.964; 1.054]	0.717	-0.005	0.995	[0.949; 1.043]	0.826		-0.037	0.963676	0.053	1.05443	[0,964; 1,054]		-0.052	0.949329	0.042	1.04289	[0,949; 1,043]
Lutein	Follicular fluid	20	-0.009	0.991	[0.955; 1.028]	0.631	-0.003	0.997	[0.961; 1.036]	0.889		-0.046	0.955042	0.028	1.0284	[0,955; 1,028]		-0.04	0.960789	0.035	1.03562	[0,961; 1,036]
Zeaxanthin	Follicular fluid	5	0.005	1.005	[0.962; 1.050]	0.840	0.010	1.010	[0.967; 1.057]	0.660		-0.039	0.961751	0.049	1.05022	[0,962; 1,05]		-0.034	0.966572	0.055	1.05654	[0,967; 1,057]
β-cryptoxanthin	Follicular fluid	20	-0.016	0.984	[0.940; 1.030]	0.480	-0.015	0.985	[0.940; 1.031]	0.521		-0.062	0.939883	0.03	1.03045	[0,94; 1,03]		-0.062	0.939883	0.031	1.03149	[0,94; 1,031]
Total of xanthophylls	Follicular fluid	50	-0.017	0.983	[0.930; 1.040]	0.544	-0.010	0.990	[0.935; 1.048]	0.737		-0.073	0.929601	0.039	1.03977	[0,93; 1,04]		-0.067	0.935195	0.047	1.04812	[0,935; 1,048]
α-carotene	Follicular fluid	5	-0.010	0.990	[0.963; 1.019]	0.513	-0.022	0.978	[0.949; 1.009]	0.153		-0.038	0.962713	0.019	1.01918	[0,963; 1,019]		-0.052	0.949329	0.009	1.00904	[0,949; 1,009]
β-carotene	Follicular fluid	10	-0.009	0.991	[0.970; 1.013]	0.427	-0.017	0.983	[0.961; 1.006]	0.130		-0.03	0.970446	0.013	1.01308	[0,97; 1,013]		-0.04	0.960789	0.006	1.00602	[0,961; 1,006]
Lycopene	Follicular fluid	5	0.013	1.013	[0.968; 1.063]	0.611	0.003	1.003	[0.954; 1.057]	0.904		-0.033	0.967539	0.061	1.0629	[0,968; 1,063]		-0.047	0.954087	0.055	1.05654	[0,954; 1,057]
Phytofluene	Follicular fluid	5	0.061	1.062	[0.974; 1.160]	0.188	0.056	1.058	[0.966; 1.160]	0.240		-0.026	0.974335	0.148	1.15951	[0,974; 1,16]		-0.035	0.965605	0.148	1.15951	[0,966; 1,16]
Total of carotenes	Follicular fluid	20	-0.006	0.994	[0.967; 1.022]	0.654	-0.018	0.982	[0.953; 1.012]	0.237		-0.034	0.966572	0.022	1.02224	[0,967; 1,022]		-0.048	0.953134	0.012	1.01207	[0,953; 1,012]
Total of carotenoids	Follicular fluid	100	-0.026	0.974	[0.907; 1.047]	0.482	-0.033	0.967	[0.898; 1.043]	0.388		-0.098	0.906649	0.046	1.04707	[0,907; 1,047]		-0.108	0.897628	0.042	1.04289	[0,898; 1,043]
Total of antioxidants	Follicular fluid	1000	0.003	1.003	[0.959; 1.048]	0.897	-0.010	0.990	[0.944; 1.038]	0.650		-0.042	0.95887	0.047	1.04812	[0,959; 1,048]		-0.058	0.94365	0.037	1.03769	[0,944; 1,038]
Retinol	Follicular fluid	100	0.045**	1.046	[1.010; 1.083]	0.012	0.033*	1.033	[0.996; 1.071]	0.084		0.01	1.01005	0.08	1.08329	[1,01; 1,083]		-0.004	0.996008	0.069	1.07144	[0,996; 1,071]
Hormonal concentrations before oocyte puncture‡			β	IRR (exp(β))	95%CI	P-value	β	IRR (exp(β))	95%CI	P-value
Estradiol (pmol/L)			0.602**	1.826	[1.390; 2.398]	<0.001	0.611**	1.843	[1.379; 2.463]	<0.001
Progesterone (nmol/L)			0.034	1.034	[0.928; 1.153]	0.538	0.076	1.078	[0.963; 1.208]	0.187
β, regression coefficient representing the estimated change in the log count of oocytes per specified increment of each compound concentration); IRR, incidence rate ratio = exp(β) reflects the multiplicative change in the expected number of oocytes for each increment in compound concentration.; 95%CI, 95%Confidence interval.
**p<0.05; *p<0.10.
†All models are adjusted for age at oocyte puncture (categorized as <30, 30 - 34, ≥35 years) and BMI (categorized as <25, ≥25 kg/m²).
#Compound concentrations were rescaled using fixed increments (≈ half the interquartile range), to ensure comparability between compounds and consistency across biological fluids.
‡Hormonal concentrations (estradiol and progesterone) were log-transformed and analyzed using multivariable linear regression models.
