## Supplementary material for "Plasma and follicular fluid concentrations of carotenoids, tocopherols and retinol in a French population of women undergoing in vitro fertilization: a monocentric non-interventional study": S3 Table

### Sheet: S3_Table
S3 Table: Concentrations of carotenoids, vitamins E and A (Median [IQR]) in plasma and follicular fluid in women according to success or failure for early biochemical pregnancies, clinical pregnancy and live birth, FERTENOX study, 2021-2022 (n = 76 women)
		Biochemical pregnancy at D7 PET¶
		Failure		Success
Molecules (nmol/L)	Fluid	Median	IQR	Median	IQR	†Relative difference (%)	P-value$
α-Tocopherol	Plasma	44,036.0	[35,857.0; 50,754.0]	38,886.0	[33,610.0; 45,728.0]	-11.69	0.1154
γ-Tocopherol	Plasma	794.0	[626.0; 1,204.0]	682.0	[442.0; 1,069.0]	-14.11	0.1989
Total of tocopherols	Plasma	44,554.0	[37,339.0; 51,859.0]	39,300.0	[34,052.0; 46,260.0]	-11.79	0.0981*
Lutein	Plasma	286.00	[207.28; 452.81]	257.62	[214.13; 324.16]	-9.92	0.3929
Zeaxanthin	Plasma	45.09	[34.07; 55.01]	37.37	[32.02; 64.97]	-17.12	0.6753
β-Cryptoxanthin	Plasma	109.48	[54.35; 134.01]	65.82	[43.13; 121.35]	-39.88	0.1830
Total of xanthophylls	Plasma	483.69	[301.39; 651.45]	384.42	[321.17; 521.43]	-20.52	0.2113
α-Carotene	Plasma	60.51	[26.80; 104.19]	41.72	[14.65; 62.27]	-31.05	0.0271**
β-Carotene	Plasma	212.23	[107.80; 311.84]	167.16	[87.02; 268.05]	-21.24	0.2928
Lycopene	Plasma	194.11	[128.57; 257.61]	193.33	[137.89; 250.93]	-0.40	0.9382
Phytofluene	Plasma	240.71	[177.38; 369.46]	198.88	[124.06; 282.76]	-17.38	0.1178
Phytoene	Plasma	88.27	[56.54; 104.45]	70.22	[37.02; 88.38]	-20.45	0.0374**
Total of carotenes	Plasma	874.37	[579.20; 1,152.84]	659.50	[504.55; 900.08]	-24.57	0.1203
Total of carotenoids	Plasma	1,314.53	[1,033.68; 1,701.84]	1,080.88	[882.56; 1,477.74]	-17.77	0.0743*
Total of antioxidants	Plasma	46,111.04	[38,686.06; 52,892.68]	40,833.87	[34,972.93; 47,716.24]	-11.44	0.0851*
Retinol	Plasma	1,916.0	[1,659.0; 2,119.0]	1,854.0	[1,516.0; 2,044.0]	-3.24	0.4507
α-Tocopherol	Follicular fluid	9,499.0	[7,766.0; 10,708.0]	9,024.0	[7,426.0; 10,714.0]	-5.00	0.7119
γ-Tocopherol	Follicular fluid	151.0	[71.0; 201.0]	151.0	[91.0; 241.0]	0.00	0.4023
Total of tocopherols	Follicular fluid	9,672.0	[7,940.0; 10,920.0]	9,337.0	[7,477.0; 10,872.0]	-3.46	0.7290
Lutein	Follicular fluid	113.56	[85.18; 161.12]	99.39	[85.93; 133.94]	-12.48	0.5658
Zeaxanthin	Follicular fluid	20.07	[13.53; 25.60]	17.98	[12.82; 27.90]	-10.41	0.9546
β-Cryptoxanthin	Follicular fluid	51.73	[27.67; 85.91]	37.71	[23.20; 78.69]	-27.10	0.4171
Total of xanthophylls	Follicular fluid	213.80	[131.83; 281.88]	189.70	[127.80; 237.52]	-11.27	0.4655
α-Carotene	Follicular fluid	12.73	[6.99; 41.28]	13.37	[4.21; 20.09]	5.03	0.3412
β-Carotene	Follicular fluid	22.67	[11.91; 85.37]	25.66	[11.67; 50.99]	13.19	0.9875
Lycopene	Follicular fluid	17.85	[12.44; 22.13]	18.19	[12.08; 25.20]	1.90	0.8808
Phytofluene	Follicular fluid	8.99	[5.49; 13.00]	6.82	[3.39; 13.50]	-24.14	0.3285
Total of carotenes	Follicular fluid	63.22	[36.41; 163.98]	52.97	[39.51; 118.0]	-16.21	0.5938
Total of carotenoids	Follicular fluid	279.59	[192.59; 420.77]	244.73	[176.40; 346.17]	-12.47	0.4436
Total of antioxidants	Follicular fluid	10,024.22	[8,341.39; 11,282.79]	9,657.40	[8,133.32; 11,548.07]	-3.66	0.7797
Retinol	Follicular fluid	1,315.0	[1,133.0; 1,520.0]	1,397.0	[1,268.0; 1,560.0]	6.24	0.2679
		Biochemical pregnancy at D9 PET¶
		Failure		Success
Molecules (nmol/L)	Fluid	Median	IQR	Median	IQR	Relative difference (%)	P-value
α-Tocopherol	Plasma	43,054.0	[35,857.0; 50,754.0]	38,886.0	[34,394.0; 45,973.0]	-9.68	0.1986
γ-Tocopherol	Plasma	794.0	[626.0; 1,204.0]	682.0	[470.0; 1,188.0]	-14.11	0.2533
Total of tocopherols	Plasma	43,836.0	[37,339.0; 51,859.0]	39,300.0	[35,651.0; 46,737.0]	-10.35	0.1714
Lutein	Plasma	286.00	[207.28; 452.81]	269.26	[229.78; 324.54]	-5.85	0.5385
Zeaxanthin	Plasma	45.09	[34.07; 58.68]	38.20	[34.09; 64.97]	-15.28	0.7865
β-Cryptoxanthin	Plasma	109.48	[55.12; 158.95]	65.82	[43.13; 121.35]	-39.88	0.1409
Total of xanthophylls	Plasma	483.69	[309.60; 651.45]	387.18	[322.03; 521.43]	-19.95	0.2639
α-Carotene	Plasma	60.51	[25.16; 104.19]	43.56	[20.58; 67.08]	-28.01	0.0946*
β-Carotene	Plasma	212.23	[104.68; 312.21]	169.35	[95.09; 268.05]	-20.20	0.3982
Lycopene	Plasma	197.31	[128.57; 257.61]	193.33	[139.08; 250.93]	-2.02	0.9502
Phytofluene	Plasma	220.96	[158.99; 369.46]	201.45	[128.58; 327.36]	-8.83	0.3164
Phytoene	Plasma	84.26	[54.44; 104.45]	70.61	[38.39; 93.18]	-16.20	0.1265
Total of carotenes	Plasma	874.37	[570.90; 1,152.84]	708.90	[517.71; 941.33]	-18.92	0.2379
Total of carotenoids	Plasma	1,314.53	[1,008.68; 1,701.84]	1,115.15	[943.05; 1,496.07]	-15.17	0.1675
Total of antioxidants	Plasma	44,760.03	[38,686.06; 52,892.68]	40,833.87	[36,703.59; 47,933.37]	-8.77	0.1643
Retinol	Plasma	1,929.0	[1,659.0; 2,125.0]	1,854.0	[1,584.0; 2,044.0]	-3.89	0.4600
α-Tocopherol	Follicular fluid	9,499.0	[7,766.0; 10,880.0]	9,024.0	[7,447.0; 10,714.0]	-5.00	0.7060
γ-Tocopherol	Follicular fluid	152.0	[79.0; 201.0]	151.0	[91.0; 244.0]	-0.66	0.3844
Total of tocopherols	Follicular fluid	9,672.0	[7,940.0; 10,995.0]	9,337.0	[7,546.0; 10,872.0]	-3.46	0.7154
Lutein	Follicular fluid	113.56	[85.18; 162.41]	101.08	[88.77; 133.94]	-10.99	0.5951
Zeaxanthin	Follicular fluid	20.07	[13.45; 26.06]	20.70	[13.85; 27.90]	3.14	0.8841
β-Cryptoxanthin	Follicular fluid	52.91	[27.67; 85.91]	37.71	[23.41; 82.02]	-28.73	0.4991
Total of xanthophylls	Follicular fluid	213.80	[131.83; 288.46]	190.65	[134.46; 237.52]	-10.83	0.5385
α-Carotene	Follicular fluid	12.73	[5.60; 41.28]	15.32	[4.66; 23.92]	20.35	0.6003
β-Carotene	Follicular fluid	22.67	[11.03; 85.98]	25.90	[17.62; 50.99]	14.25	0.7612
Lycopene	Follicular fluid	18.10	[12.58; 22.13]	18.19	[12.08; 26.18]	0.50	0.8923
Phytofluene	Follicular fluid	8.99	[5.14; 13.71]	6.82	[3.50; 11.91]	-24.14	0.4998
Total of carotenes	Follicular fluid	63.22	[31.18; 164.20]	52.97	[42.95; 110.27]	-16.21	0.8189
Total of carotenoids	Follicular fluid	279.59	[176.40; 444.94]	244.73	[183.96; 343.08]	-12.47	0.5980
Total of antioxidants	Follicular fluid	10,024.22	[8,341.39; 11,364.94]	9,463.70	[8,133.32; 11,470.99]	-5.59	0.7778
Retinol	Follicular fluid	1,373.0	[1,133.0; 1,681.0]	1,397.0	[1,279.0; 1,560.0]	1.75	0.3619
		Clinical pregnancy£
		Failure		Success
Molecules (nmol/L)	Fluid	Median	IQR	Median	IQR	Relative difference (%)	P-value
α-Tocopherol	Plasma	44,036.0	[36,617.0; 51,163.0]	38,143.0	[33,610.0; 44,728.0]	-13.38	0.0311**
γ-Tocopherol	Plasma	794.0	[590.0; 1,204.0]	682.0	[442.0; 1,069.0]	-14.11	0.2457
Total of tocopherols	Plasma	44,554.0	[37,339.0; 52,201.0]	38,742.0	[34,052.0; 46,057.0]	-13.04	0.0266**
Lutein	Plasma	290.99	[207.28; 432.87]	257.62	[229.78; 317.28]	-11.47	0.3885
Zeaxanthin	Plasma	45.18	[34.07; 59.93]	37.17	[34.09; 49.37]	-17.73	0.3531
β-Cryptoxanthin	Plasma	105.60	[50.89; 158.95]	69.73	[49.51; 121.35]	-33.97	0.5107
Total of xanthophylls	Plasma	465.36	[309.60; 651.45]	384.42	[332.52; 498.83]	-17.39	0.2786
α-Carotene	Plasma	55.98	[23.36; 101.31]	43.56	[23.65; 62.27]	-22.19	0.1902
β-Carotene	Plasma	212.23	[84.21; 312.21]	167.16	[99.98; 253.26]	-21.24	0.4196
Lycopene	Plasma	211.82	[135.76; 269.80]	175.32	[137.89; 214.98]	-17.23	0.0846*
Phytofluene	Plasma	240.71	[173.32; 389.77]	198.88	[128.13; 246.76]	-17.38	0.0572*
Phytoene	Plasma	90.38	[54.44; 108.45]	65.82	[38.39; 79.27]	-27.17	0.0077**
Total of carotenes	Plasma	874.37	[570.90; 1,175.65]	659.50	[504.55; 861.64]	-24.57	0.0077**
Total of carotenoids	Plasma	1,314.53	[1,003.52; 1,701.84]	1,080.88	[943.05; 1,250.01]	-17.77	0.0681*
Total of antioxidants	Plasma	46,854.54	[39,033.29; 53,181.66]	39,716.32	[34,972.93; 47,307.01]	-15.23	0.0197**
Retinol	Plasma	1,929.0	[1,688.0; 2,125.0]	1,768.0	[1,480.0; 2,044.0]	-8.35	0.2239
α-Tocopherol	Follicular fluid	9,642.0	[7,920.0; 10,880.0]	8,551.0	[7,193.0; 10,658.0]	-11.32	0.2239
γ-Tocopherol	Follicular fluid	156.0	[89.0; 212.0]	148.0	[80.0; 214.0]	-5.13	0.9383
Total of tocopherols	Follicular fluid	9,794.0	[8,024.0; 10,995.0]	8,765.0	[7,443.0; 10,817.0]	-10.51	0.2282
Lutein	Follicular fluid	116.95	[85.60; 161.12]	96.04	[85.93; 133.94]	-17.88	0.3091
Zeaxanthin	Follicular fluid	20.22	[13.53; 26.06]	15.79	[13.06; 27.90]	-21.91	0.7070
β-Cryptoxanthin	Follicular fluid	51.73	[27.32; 85.91]	50.59	[23.41; 78.69]	-2.20	0.4931
Total of xanthophylls	Follicular fluid	197.76	[133.49; 288.46]	190.65	[127.80; 237.52]	-3.60	0.4133
α-Carotene	Follicular fluid	12.73	[4.21; 38.69]	15.32	[4.66; 19.26]	20.35	0.5729
β-Carotene	Follicular fluid	22.67	[10.97; 85.98]	25.90	[19.62; 39.68]	14.25	0.6744
Lycopene	Follicular fluid	18.42	[13.40; 24.35]	14.76	[10.79; 20.99]	-19.87	0.2595
Phytofluene	Follicular fluid	8.99	[5.14; 13.50]	6.69	[3.50; 11.47]	-25.58	0.3696
Total of carotenes	Follicular fluid	63.22	[37.55; 164.20]	52.97	[44.08; 101.62]	-16.21	0.6133
Total of carotenoids	Follicular fluid	279.59	[183.96; 444.94]	244.73	[173.98; 327.0]	-12.47	0.4167
Total of antioxidants	Follicular fluid	10,214.77	[8,661.37; 11,548.07]	8,959.48	[7,973.27; 11,171.15]	-12.29	0.2490
Retinol	Follicular fluid	1,381.0	[1,175.0; 1,686.0]	1,379.0	[1,279.0; 1,491.0]	-0.14	0.9076
		Live birth
		Failure		Success
Molecules (nmol/L)	Fluid	Median	IQR	Median	IQR	Relative difference (%)	P-value
α-Tocopherol	Plasma	43,054.0	[36,617.0; 50,754.0]	36,614.0	[32,009.0; 44,728.0]	-14.96	0.0373**
γ-Tocopherol	Plasma	782.0	[568.0; 1,163.0]	614.0	[406.0; 1,249.0]	-21.48	0.3795
Total of tocopherols	Plasma	43,836.0	[37,339.0; 51,820.0]	37,165.0	[32,352.0; 46,057.0]	-15.22	0.0318**
Lutein	Plasma	290.99	[207.28; 431.17]	247.55	[214.13; 305.58]	-14.93	0.3246
Zeaxanthin	Plasma	43.77	[34.13; 58.68]	36.34	[28.40; 49.37]	-16.98	0.3076
β-Cryptoxanthin	Plasma	105.60	[43.13; 134.01]	67.95	[49.51; 112.65]	-35.65	0.4157
Total of xanthophylls	Plasma	458.05	[309.60; 635.89]	365.11	[322.03; 459.45]	-20.29	0.2453
α-Carotene	Plasma	53.19	[22.13; 87.58]	41.72	[23.65; 62.27]	-21.56	0.4023
β-Carotene	Plasma	185.89	[84.21; 310.28]	150.87	[99.98; 274.43]	-18.84	0.7907
Lycopene	Plasma	210.58	[142.31; 264.43]	168.96	[127.70; 203.62]	-19.76	0.0615*
Phytofluene	Plasma	214.04	[173.32; 369.46]	169.86	[118.12; 246.76]	-20.64	0.0469**
Phytoene	Plasma	84.26	[54.44; 103.03]	57.90	[37.02; 75.88]	-31.28	0.0144**
Total of carotenes	Plasma	814.68	[570.90; 1,121.25]	652.59	[491.99; 861.64]	-19.90	0.1237
Total of carotenoids	Plasma	1,258.11	[963.59; 1,663.37]	1,046.57	[920.93; 1,250.01]	-16.81	0.1126
Total of antioxidants	Plasma	44,760.03	[39,033.29; 52,823.52]	38,211.17	[34,658.37; 47,307.01]	-14.63	0.0262**
Retinol	Plasma	1,916.0	[1,688.0; 2,119.0]	1,662.0	[1,407.0; 2,033.0]	-13.26	0.1904
α-Tocopherol	Follicular fluid	9,571.0	[7,920.0; 10,714.0]	8,551.0	[7,056.0; 10,658.0]	-10.66	0.2992
γ-Tocopherol	Follicular fluid	151.0	[79.0; 202.0]	151.0	[91.0; 214.0]	0.00	0.4827
Total of tocopherols	Follicular fluid	9,700.0	[8,024.0; 10,920.0]	8,765.0	[7,244.0; 10,809.0]	-9.64	0.3076
Lutein	Follicular fluid	113.56	[85.60; 157.55]	92.50	[85.04; 133.94]	-18.55	0.3484
Zeaxanthin	Follicular fluid	20.07	[13.53; 26.06]	14.68	[12.41; 25.32]	-26.86	0.6245
β-Cryptoxanthin	Follicular fluid	51.73	[27.67; 85.91]	36.80	[18.22; 75.24]	-28.86	0.2501
Total of xanthophylls	Follicular fluid	193.07	[133.49; 281.88]	190.65	[110.63; 237.52]	-1.25	0.3484
α-Carotene	Follicular fluid	12.73	[4.21; 33.99]	13.37	[4.66; 17.50]	5.03	0.6497
β-Carotene	Follicular fluid	24.28	[11.03; 77.39]	25.66	[12.59; 39.68]	5.68	0.8968
Lycopene	Follicular fluid	18.35	[13.58; 23.87]	13.03	[9.50; 24.18]	-28.99	0.3076
Phytofluene	Follicular fluid	8.73	[4.99; 13.50]	6.69	[3.50; 11.47]	-23.37	0.5333
Total of carotenes	Follicular fluid	64.24	[38.30; 163.98]	51.13	[42.95; 102.81]	-20.41	0.5531
Total of carotenoids	Follicular fluid	279.59	[192.59; 444.94]	244.73	[141.87; 327.0]	-12.47	0.3851
Total of antioxidants	Follicular fluid	10,214.77	[8,519.14; 11,470.99]	8,959.48	[7,373.81; 11,171.15]	-12.29	0.2286
Retinol	Follicular fluid	1,392.0	[1,186.0; 1,599.0]	1,353.0	[1,147.0; 1,467.0]	-2.80	0.5833
IQR, interquartile range [25th percentile; 75th percentile]; N, total sample size; PET, Post Embryo Transfer.
**p < 0.05; *p < 0.10.
¶Early and biochemical pregnancies were determined based on beta-human Chorionic Gonadotropin (β-hCG) concentration in plasma, with early pregnancy defined as [β-hCG] ≥ 5 IU/L on day 7 post embryo transfer (D7 PET) and ≥ 10 IU/L on day 9 post embryo transfer (D9 PET), and biochemical pregnancy confirmed for [β-hCG] > 1000 IU/L on day 14 post embryo transfer (D14 PET).
£Clinical pregnancy was diagnosed at 8 weeks of amenorrhea with ultrasound when at least one fetus with a discernible heartbeat was detected.
$P-values were calculated using Wilcoxon rank-sum tests to compare compound concentrations between outcome groups (success vs. failure).
†Relative difference (%) = ((median success - median failure) / median failure) x 100.
