## Supplementary material for "Plasma and follicular fluid concentrations of carotenoids, tocopherols and retinol in a French population of women undergoing in vitro fertilization: a monocentric non-interventional study": S4 Table

### Sheet: S4_Table
S4 Table. Unadjusted and adjusted† multivariable associations between carotenoids, vitamin E and A in plasma or in follicular fluid and in vitro fertilization outcomes, FERTENOX study, 2021-2022 (n = 82 women)
Molecules (nmol/L)	Fluid	Increment#	Outcome	Unadjusted β	[95%CI]	P-value	Adjusted β	[95%CI]	P-value
LH
α-tocopherol	Plasma	5000	LH	0.011	[-0.102; 0.123]	0.852	0.004	[-0.115; 0.124]	0.945
γ-tocopherol	Plasma	200	LH	-0.044	[-0.167; 0.079]	0.477	-0.047	[-0.175; 0.081]	0.465
Total of tocopherols	Plasma	5000	LH	0.009	[-0.103; 0.121]	0.873	0.002	[-0.117; 0.122]	0.967
Lutein	Plasma	50	LH	0.029	[-0.064; 0.123]	0.53	0.038	[-0.060; 0.136]	0.439
Zeaxanthin	Plasma	10	LH	0.0004	[-0.095; 0.096]	0.993	0.005	[-0.094; 0.103]	0.927
β-cryptoxanthin	Plasma	20	LH	0.062	[-0.013; 0.137]	0.104	0.083**	[0.002; 0.165]	0.044
Total of xanthophylls	Plasma	100	LH	0.068	[-0.065; 0.200]	0.312	0.09	[-0.051; 0.231]	0.208
α-carotene	Plasma	20	LH	-0.006	[-0.144; 0.132]	0.933	0.023	[-0.131; 0.177]	0.771
β-carotene	Plasma	100	LH	-0.038	[-0.210; 0.133]	0.657	-0.003	[-0.206; 0.199]	0.975
Lycopene	Plasma	50	LH	-0.052	[-0.232; 0.127]	0.561	-0.048	[-0.233; 0.137]	0.605
Phytofluene	Plasma	100	LH	-0.066	[-0.295; 0.163]	0.565	-0.046	[-0.288; 0.196]	0.705
Phytoene	Plasma	20	LH	-0.006	[-0.127; 0.115]	0.918	0.005	[-0.121; 0.131]	0.940
Total of carotenes	Plasma	200	LH	-0.048	[-0.213; 0.117]	0.563	-0.023	[-0.210; 0.164]	0.807
Total of carotenoids	Plasma	200	LH	0.002	[-0.113; 0.117]	0.974	0.026	[-0.103; 0.155]	0.692
Total of antioxidants	Plasma	5000	LH	0.009	[-0.103; 0.121]	0.871	0.003	[-0.116; 0.122]	0.955
Retinol	Plasma	200	LH	0.087	[-0.067; 0.241]	0.261	0.077	[-0.088; 0.242]	0.353
α-tocopherol	Follicular fluid	1000	LH	-0.010	[-0.132; 0.111]	0.863	-0.014	[-0.142; 0.113]	0.826
γ-tocopherol	Follicular fluid	50	LH	-0.046	[-0.183; 0.09]	0.502	-0.059	[-0.210; 0.093]	0.442
Total of tocopherols	Follicular fluid	1000	LH	-0.012	[-0.132; 0.108]	0.842	-0.016	[-0.142; 0.110]	0.802
Lutein	Follicular fluid	20	LH	0.042	[-0.058; 0.143]	0.406	0.053	[-0.052; 0.157]	0.319
Zeaxanthin	Follicular fluid	5	LH	0.002	[-0.119; 0.124]	0.973	0.009	[-0.116; 0.134]	0.888
β-cryptoxanthin	Follicular fluid	20	LH	0.032	[-0.081; 0.146]	0.571	0.056	[-0.069; 0.182]	0.374
Total of xanthophylls	Follicular fluid	50	LH	0.058	[-0.089; 0.204]	0.435	0.085	[-0.073; 0.242]	0.286
α-carotene	Follicular fluid	5	LH	-0.023	[-0.094; 0.049]	0.53	-0.014	[-0.093; 0.065]	0.728
β-carotene	Follicular fluid	10	LH	-0.008	[-0.06; 0.044]	0.756	-0.000	[-0.058; 0.058]	0.992
Lycopene	Follicular fluid	5	LH	-0.018	[-0.15; 0.114]	0.783	-0.006	[-0.148; 0.136]	0.929
Phytofluene	Follicular fluid	5	LH	0.112	[-0.161; 0.385]	0.414	0.155	[-0.137; 0.446]	0.292
Total of carotenes	Follicular fluid	20	LH	-0.011	[-0.081; 0.059]	0.759	-0.001	[-0.080; 0.078]	0.977
Total of carotenoids	Follicular fluid	100	LH	0.029	[-0.154; 0.212]	0.755	0.067	[-0.138; 0.273]	0.515
Total of antioxidants	Follicular fluid	1000	LH	-0.009	[-0.132; 0.114]	0.885	-0.012	[-0.141; 0.117]	0.858
Retinol	Follicular fluid	100	LH	0.011	[-0.086; 0.107]	0.826	0.001	[-0.104; 0.106]	0.979
Estradiol
α-tocopherol	Plasma	5000	Estradiol	0.047**	[0.015; 0.079]	0.005	0.045**	[0.012; 0.078]	0.008
γ-tocopherol	Plasma	200	Estradiol	-0.004	[-0.041; 0.033]	0.830	-0.005	[-0.042; 0.033]	0.809
Total of tocopherols	Plasma	5000	Estradiol	0.046**	[0.014; 0.078]	0.005	0.044**	[0.011; 0.077]	0.009
Lutein	Plasma	50	Estradiol	0.014	[-0.014; 0.042]	0.325	0.019	[-0.01; 0.048]	0.191
Zeaxanthin	Plasma	10	Estradiol	0.012	[-0.017; 0.042]	0.413	0.015	[-0.015; 0.045]	0.324
β-cryptoxanthin	Plasma	20	Estradiol	-0.001	[-0.019; 0.016]	0.889	0.003	[-0.015; 0.021]	0.727
Total of xanthophylls	Plasma	100	Estradiol	0.013	[-0.024; 0.051]	0.487	0.023	[-0.016; 0.062]	0.246
α-carotene	Plasma	20	Estradiol	0.020	[-0.021; 0.061]	0.334	0.037*	[-0.007; 0.08]	0.098
β-carotene	Plasma	100	Estradiol	0.015	[-0.038; 0.068]	0.568	0.050	[-0.01; 0.111]	0.100
Lycopene	Plasma	50	Estradiol	-0.001	[-0.056; 0.054]	0.965	0.002	[-0.053; 0.057]	0.946
Phytofluene	Plasma	100	Estradiol	-0.018	[-0.088; 0.052]	0.611	-0.007	[-0.079; 0.064]	0.841
Phytoene	Plasma	20	Estradiol	-0.011	[-0.044; 0.022]	0.493	-0.007	[-0.04; 0.027]	0.682
Total of carotenes	Plasma	200	Estradiol	0.002	[-0.048; 0.053]	0.928	0.022	[-0.032; 0.077]	0.421
Total of carotenoids	Plasma	200	Estradiol	0.006	[-0.027; 0.040]	0.711	0.020	[-0.017; 0.056]	0.282
Total of antioxidants	Plasma	5000	Estradiol	0.046**	[0.014; 0.078]	0.005	0.044**	[0.012; 0.077]	0.008
Retinol	Plasma	200	Estradiol	0.027	[-0.018; 0.073]	0.239	0.022	[-0.025; 0.069]	0.354
α-tocopherol	Follicular fluid	1000	Estradiol	0.061**	[0.028; 0.094]	<0.001	0.062**	[0.028; 0.095]	<0.001
γ-tocopherol	Follicular fluid	50	Estradiol	0.025	[-0.015; 0.065]	0.214	0.024	[-0.018; 0.066]	0.264
Total of tocopherols	Follicular fluid	1000	Estradiol	0.060**	[0.028; 0.093]	<0.001	0.061**	[0.028; 0.095]	<0.001
Lutein	Follicular fluid	20	Estradiol	0.020	[-0.010; 0.051]	0.192	0.026	[-0.005; 0.057]	0.100
Zeaxanthin	Follicular fluid	5	Estradiol	0.013	[-0.024; 0.051]	0.475	0.017	[-0.020; 0.055]	0.364
β-cryptoxanthin	Follicular fluid	20	Estradiol	0.009	[-0.026; 0.044]	0.611	0.021	[-0.017; 0.058]	0.276
Total of xanthophylls	Follicular fluid	50	Estradiol	0.025	[-0.020; 0.070]	0.266	0.039*	[-0.007; 0.086]	0.098
α-carotene	Follicular fluid	5	Estradiol	-0.001	[-0.024; 0.021]	0.901	0.006	[-0.018; 0.030]	0.626
β-carotene	Follicular fluid	10	Estradiol	-0.0004	[-0.017; 0.016]	0.954	0.006	[-0.012; 0.024]	0.519
Lycopene	Follicular fluid	5	Estradiol	-0.018	[-0.060; 0.023]	0.378	-0.010	[-0.054; 0.033]	0.636
Phytofluene	Follicular fluid	5	Estradiol	0.010	[-0.066; 0.086]	0.794	0.026	[-0.053; 0.106]	0.514
Total of carotenes	Follicular fluid	20	Estradiol	-0.001	[-0.023; 0.020]	0.909	0.007	[-0.017; 0.030]	0.588
Total of carotenoids	Follicular fluid	100	Estradiol	0.016	[-0.040; 0.073]	0.562	0.040	[-0.022; 0.101]	0.202
Total of antioxidants	Follicular fluid	1000	Estradiol	0.059**	[0.026; 0.092]	<0.001	0.060**	[0.026; 0.094]	<0.001
Retinol	Follicular fluid	100	Estradiol	0.027*	[-0.001; 0.056]	0.056	0.027*	[-0.004; 0.057]	0.086
Progesterone
α-tocopherol	Plasma	5000	Progesterone	0.039	[-0.047; 0.125]	0.367	0.032	[-0.057; 0.122]	0.476
γ-tocopherol	Plasma	200	Progesterone	-0.038	[-0.132; 0.056]	0.422	-0.038	[-0.135; 0.058]	0.432
Total of tocopherols	Plasma	5000	Progesterone	0.037	[-0.048; 0.123]	0.386	0.030	[-0.058; 0.119]	0.497
Lutein	Plasma	50	Progesterone	0.003	[-0.069; 0.076]	0.925	0.012	[-0.064; 0.088]	0.756
Zeaxanthin	Plasma	10	Progesterone	0.002	[-0.074; 0.078]	0.958	0.005	[-0.072; 0.083]	0.896
β-cryptoxanthin	Plasma	20	Progesterone	0.041*	[-0.002; 0.085]	0.063	0.053**	[0.008; 0.099]	0.023
Total of xanthophylls	Plasma	100	Progesterone	0.042	[-0.054; 0.138]	0.384	0.062	[-0.040; 0.163]	0.230
α-carotene	Plasma	20	Progesterone	-0.023	[-0.129; 0.083]	0.669	-0.008	[-0.123; 0.107]	0.886
β-carotene	Plasma	100	Progesterone	0.016	[-0.120; 0.151]	0.820	0.068	[-0.090; 0.226]	0.396
Lycopene	Plasma	50	Progesterone	-0.072	[-0.212; 0.068]	0.309	-0.066	[-0.208; 0.077]	0.360
Phytofluene	Plasma	100	Progesterone	-0.053	[-0.231; 0.125]	0.553	-0.04	[-0.225; 0.145]	0.669
Phytoene	Plasma	20	Progesterone	-0.009	[-0.093; 0.076]	0.839	-0.002	[-0.089; 0.085]	0.966
Total of carotenes	Plasma	200	Progesterone	-0.027	[-0.155; 0.101]	0.675	-0.003	[-0.144; 0.139]	0.972
Total of carotenoids	Plasma	200	Progesterone	0.005	[-0.081; 0.091]	0.915	0.025	[-0.069; 0.120]	0.595
Total of antioxidants	Plasma	5000	Progesterone	0.038	[-0.048; 0.123]	0.385	0.031	[-0.057; 0.120]	0.486
Retinol	Plasma	200	Progesterone	0.014	[-0.103; 0.132]	0.808	0.005	[-0.118; 0.127]	0.938
α-tocopherol	Follicular fluid	1000	Progesterone	0.026	[-0.065; 0.117]	0.569	0.022	[-0.072; 0.117]	0.636
γ-tocopherol	Follicular fluid	50	Progesterone	0.016	[-0.087; 0.120]	0.755	0.015	[-0.096; 0.125]	0.793
Total of tocopherols	Follicular fluid	1000	Progesterone	0.026	[-0.064; 0.116]	0.564	0.023	[-0.071; 0.116]	0.631
Lutein	Follicular fluid	20	Progesterone	0.012	[-0.067; 0.091]	0.765	0.021	[-0.061; 0.103]	0.609
Zeaxanthin	Follicular fluid	5	Progesterone	-0.002	[-0.098; 0.093]	0.962	0.001	[-0.096; 0.099]	0.976
β-cryptoxanthin	Follicular fluid	20	Progesterone	-0.010	[-0.101; 0.081]	0.827	0.007	[-0.090; 0.105]	0.883
Total of xanthophylls	Follicular fluid	50	Progesterone	0.003	[-0.113; 0.119]	0.954	0.024	[-0.099; 0.147]	0.700
α-carotene	Follicular fluid	5	Progesterone	-0.080**	[-0.135; -0.025]	0.005	-0.078**	[-0.139; -0.018]	0.011
β-carotene	Follicular fluid	10	Progesterone	-0.045**	[-0.085; -0.005]	0.029	-0.043*	[-0.088; 0.002]	0.060
Lycopene	Follicular fluid	5	Progesterone	-0.138**	[-0.240; -0.036]	0.009	-0.133**	[-0.243; -0.024]	0.017
Phytofluene	Follicular fluid	5	Progesterone	0.056	[-0.138; 0.250]	0.566	0.085	[-0.120; 0.291]	0.412
Total of carotenes	Follicular fluid	20	Progesterone	-0.067**	[-0.121; -0.013]	0.015	-0.066**	[-0.126; -0.005]	0.033
Total of carotenoids	Follicular fluid	100	Progesterone	-0.092	[-0.236; 0.052]	0.206	-0.072	[-0.232; 0.088]	0.372
Total of antioxidants	Follicular fluid	1000	Progesterone	0.012	[-0.080; 0.104]	0.796	0.009	[-0.086; 0.103]	0.851
Retinol	Follicular fluid	100	Progesterone	-0.008	[-0.081; 0.066]	0.836	-0.017	[-0.097; 0.063]	0.666
Oocyte mature rate
Molecules (nmol/L)	Fluid	Increment	Outcome	Unadjusted β	Unadjusted OR [95%CI]	P-value	Adjusted β	Adjusted OR [95%CI]	P-value
α-tocopherol	Plasma	5000	Oocyte mature rate	-0.026	0.97 [0.91; 1.04]	0.43	-0.018	0.98 [0.92; 1.05]	0.60
γ-tocopherol	Plasma	200	Oocyte mature rate	-0.002	1.00 [0.94; 1.06]	0.94	-0.004	1.00 [0.94; 1.06]	0.91
Total of tocopherols	Plasma	5000	Oocyte mature rate	-0.026	0.97 [0.91; 1.04]	0.43	-0.018	0.98 [0.92; 1.05]	0.60
Lutein	Plasma	50	Oocyte mature rate	0.045	1.05 [0.99; 1.11]	0.12	0.045	1.05 [0.99; 1.11]	0.13
Zeaxanthin	Plasma	10	Oocyte mature rate	0.029	1.03 [0.97; 1.09]	0.32	0.029	1.03 [0.97; 1.09]	0.30
β-cryptoxanthin	Plasma	20	Oocyte mature rate	0.026	1.03 [0.98; 1.07]	0.24	0.017	1.02 [0.97; 1.06]	0.45
Total of xanthophylls	Plasma	100	Oocyte mature rate	0.068	1.07 [0.99; 1.16]	0.10	0.063	1.06 [0.98; 1.16]	0.14
α-carotene	Plasma	20	Oocyte mature rate	-0.012	0.99 [0.91; 1.07]	0.76	-0.029	0.97 [0.89; 1.06]	0.51
β-carotene	Plasma	100	Oocyte mature rate	0.022	1.02 [0.93; 1.13]	0.66	-0.015	0.98 [0.88; 1.10]	0.79
Lycopene	Plasma	50	Oocyte mature rate	0.059	1.06 [0.96; 1.17]	0.23	0.066	1.07 [0.97; 1.18]	0.18
Phytofluene	Plasma	100	Oocyte mature rate	0.141**	1.15 [1.02; 1.30]	0.03	0.144**	1.15 [1.02; 1.31]	0.03
Phytoene	Plasma	20	Oocyte mature rate	0.111**	1.12 [1.03; 1.21]	0.01	0.108**	1.11 [1.03; 1.21]	0.01
Total of carotenes	Plasma	200	Oocyte mature rate	0.079*	1.08 [0.99; 1.19]	0.09	0.073	1.08 [0.97; 1.19]	0.16
Total of carotenoids	Plasma	200	Oocyte mature rate	0.063*	1.07 [1.00; 1.14]	0.06	0.060	1.06 [0.99; 1.14]	0.10
Total of antioxidants	Plasma	5000	Oocyte mature rate	-0.023	0.98 [0.92; 1.04]	0.48	-0.016	0.98 [0.92; 1.05]	0.64
Retinol	Plasma	200	Oocyte mature rate	-0.024	0.98 [0.90; 1.06]	0.57	-0.015	0.99 [0.90; 1.07]	0.73
α-tocopherol	Follicular fluid	1000	Oocyte mature rate	-0.064*	0.94 [0.88; 1.00]	0.06	-0.060*	0.94 [0.88; 1.01]	0.08
γ-tocopherol	Follicular fluid	50	Oocyte mature rate	-0.002	1.00 [0.92; 1.08]	0.97	-0.001	1.00 [0.92; 1.08]	0.98
Total of tocopherols	Follicular fluid	1000	Oocyte mature rate	-0.063*	0.94 [0.88; 1.00]	0.06	-0.059*	0.94 [0.88; 1.01]	0.08
Lutein	Follicular fluid	20	Oocyte mature rate	0.029	1.03 [0.97; 1.09]	0.31	0.026	1.03 [0.97; 1.09]	0.37
Zeaxanthin	Follicular fluid	5	Oocyte mature rate	0.022	1.02 [0.96; 1.09]	0.52	0.020	1.02 [0.95; 1.09]	0.55
β-cryptoxanthin	Follicular fluid	20	Oocyte mature rate	0.020	1.02 [0.95; 1.09]	0.57	0.004	1.00 [0.93; 1.08]	0.92
Total of xanthophylls	Follicular fluid	50	Oocyte mature rate	0.041	1.04 [0.96; 1.13]	0.33	0.030	1.03 [0.94; 1.13]	0.50
α-carotene	Follicular fluid	5	Oocyte mature rate	-0.031	0.97 [0.93; 1.01]	0.12	-0.046**	0.95 [0.92; 1.00]	0.03
β-carotene	Follicular fluid	10	Oocyte mature rate	-0.021	0.98 [0.95; 1.01]	0.17	-0.037**	0.96 [0.93; 1.00]	0.03
Lycopene	Follicular fluid	5	Oocyte mature rate	-0.036	0.97 [0.91; 1.02]	0.24	-0.049	0.95 [0.89; 1.01]	0.13
Phytofluene	Follicular fluid	5	Oocyte mature rate	-0.018	0.98 [0.87; 1.10]	0.76	-0.031	0.97 [0.85; 1.10]	0.63
Total of carotenes	Follicular fluid	20	Oocyte mature rate	-0.029	0.97 [0.94; 1.01]	0.13	-0.046**	0.95 [0.92; 0.99]	0.03
Total of carotenoids	Follicular fluid	100	Oocyte mature rate	-0.010	0.99 [0.90; 1.09]	0.85	-0.037	0.96 [0.87; 1.07]	0.50
Total of antioxidants	Follicular fluid	1000	Oocyte mature rate	-0.066*	0.94 [0.88; 1.00]	0.05	-0.062*	0.94 [0.88; 1.00]	0.07
Retinol	Follicular fluid	100	Oocyte mature rate	-0.052**	0.95 [0.90; 1.00]	0.04	-0.057**	0.94 [0.90; 1.00]	0.03
Fertilization rate
α-tocopherol	Plasma	5000	Fertilization rate	-0.106**	0.90 [0.83; 0.97]	0.01	-0.076*	0.93 [0.85; 1.01]	0.07
γ-tocopherol	Plasma	200	Fertilization rate	-0.184**	0.83 [0.78; 0.89]	<0.001	-0.175**	0.84 [0.78; 0.90]	<0.001
Total of tocopherols	Plasma	5000	Fertilization rate	-0.112**	0.89 [0.83; 0.97]	<0.001	-0.083*	0.92 [0.85; 1.00]	0.05
Lutein	Plasma	50	Fertilization rate	0.058	1.06 [0.99; 1.14]	0.11	0.041	1.04 [0.97; 1.12]	0.25
Zeaxanthin	Plasma	10	Fertilization rate	0.057	1.06 [0.98; 1.14]	0.14	0.050	1.05 [0.98; 1.12]	0.15
β-cryptoxanthin	Plasma	20	Fertilization rate	0.017	1.02 [0.97; 1.07]	0.49	-0.004	1.00 [0.95; 1.05]	0.89
Total of xanthophylls	Plasma	100	Fertilization rate	0.078	1.08 [0.98; 1.19]	0.11	0.047	1.05 [0.95; 1.15]	0.32
α-carotene	Plasma	20	Fertilization rate	0.058	1.06 [0.96; 1.17]	0.25	0.029	1.03 [0.92; 1.15]	0.60
β-carotene	Plasma	100	Fertilization rate	0.076	1.08 [0.96; 1.22]	0.22	0.004	1.00 [0.87; 1.16]	0.96
Lycopene	Plasma	50	Fertilization rate	0.036	1.04 [0.92; 1.17]	0.56	0.036	1.04 [0.92; 1.17]	0.56
Phytofluene	Plasma	100	Fertilization rate	0.146*	1.16 [0.99; 1.35]	0.06	0.113	1.12 [0.96; 1.31]	0.16
Phytoene	Plasma	20	Fertilization rate	0.050	1.05 [0.97; 1.15]	0.25	0.039	1.04 [0.95; 1.14]	0.38
Total of carotenes	Plasma	200	Fertilization rate	0.100*	1.11 [0.99; 1.24]	0.09	0.060	1.06 [0.94; 1.20]	0.35
Total of carotenoids	Plasma	200	Fertilization rate	0.078*	1.08 [1.00; 1.17]	0.06	0.048	1.05 [0.96; 1.14]	0.28
Total of antioxidants	Plasma	5000	Fertilization rate	-0.110**	0.90 [0.83; 0.97]	0.01	-0.081*	0.92 [0.85; 1.00]	0.05
Retinol	Plasma	200	Fertilization rate	-0.095*	0.91 [0.83; 1.00]	0.05	-0.072	0.93 [0.84; 1.03]	0.17
α-tocopherol	Follicular fluid	1000	Fertilization rate	-0.015	0.99 [0.91; 1.07]	0.74	0.014	1.01 [0.93; 1.10]	0.76
γ-tocopherol	Follicular fluid	50	Fertilization rate	-0.101**	0.90 [0.83; 0.99]	0.02	-0.081*	0.92 [0.84; 1.01]	0.08
Total of tocopherols	Follicular fluid	1000	Fertilization rate	-0.019	0.98 [0.90; 1.07]	0.66	0.010	1.01 [0.93; 1.10]	0.82
Lutein	Follicular fluid	20	Fertilization rate	0.094**	1.10 [1.02; 1.18]	0.01	0.079**	1.08 [1.00; 1.17]	0.04
Zeaxanthin	Follicular fluid	5	Fertilization rate	0.096**	1.10 [1.00; 1.21]	0.04	0.090*	1.09 [1.00; 1.19]	0.05
β-cryptoxanthin	Follicular fluid	20	Fertilization rate	0.082*	1.09 [0.99; 1.19]	0.08	0.049	1.05 [0.95; 1.15]	0.32
Total of xanthophylls	Follicular fluid	50	Fertilization rate	0.147**	1.16 [1.04; 1.30]	0.01	0.115**	1.12 [1.00; 1.26]	0.05
α-carotene	Follicular fluid	5	Fertilization rate	0.058*	1.06 [1.00; 1.12]	0.05	0.040	1.04 [0.98; 1.11]	0.20
β-carotene	Follicular fluid	10	Fertilization rate	0.011	1.01 [0.97; 1.05]	0.57	-0.016	0.98 [0.94; 1.03]	0.49
Lycopene	Follicular fluid	5	Fertilization rate	0.043	1.04 [0.96; 1.14]	0.33	0.006	1.01 [0.92; 1.10]	0.89
Phytofluene	Follicular fluid	5	Fertilization rate	0.195**	1.21 [1.04; 1.42]	0.02	0.153*	1.16 [0.98; 1.38]	0.08
Total of carotenes	Follicular fluid	20	Fertilization rate	0.033	1.03 [0.98; 1.09]	0.22	0.003	1.00 [0.95; 1.06]	0.93
Total of carotenoids	Follicular fluid	100	Fertilization rate	0.152**	1.16 [1.02; 1.33]	0.03	0.099	1.10 [0.96; 1.27]	0.18
Total of antioxidants	Follicular fluid	1000	Fertilization rate	-0.011	0.99 [0.91; 1.08]	0.79	0.016	1.02 [0.93; 1.11]	0.71
Retinol	Follicular fluid	100	Fertilization rate	-0.091**	0.91 [0.86; 0.97]	<0.001	-0.080**	0.92 [0.87; 0.98]	0.02
Top-quality embryo rate
α-tocopherol	Plasma	5000	Top-quality embryo	-0.012	0.99 [0.89; 1.10]	0.82	0.006	1.01 [0.90; 1.13]	0.92
γ-tocopherol	Plasma	200	Top-quality embryo	-0.044	0.96 [0.86; 1.07]	0.43	-0.044	0.96 [0.86; 1.07]	0.43
Total of tocopherols	Plasma	5000	Top-quality embryo	-0.014	0.99 [0.89; 1.10]	0.80	0.004	1.00 [0.90; 1.12]	0.95
Lutein	Plasma	50	Top-quality embryo	-0.007	0.99 [0.92; 1.07]	0.85	-0.012	0.99 [0.91; 1.07]	0.76
Zeaxanthin	Plasma	10	Top-quality embryo	-0.006	0.99 [0.93; 1.07]	0.86	-0.003	1.00 [0.92; 1.08]	0.94
β-cryptoxanthin	Plasma	20	Top-quality embryo	-0.033	0.97 [0.91; 1.03]	0.29	-0.052	0.95 [0.89; 1.02]	0.13
Total of xanthophylls	Plasma	100	Top-quality embryo	-0.030	0.97 [0.87; 1.08]	0.57	-0.045	0.96 [0.86; 1.07]	0.42
α-carotene	Plasma	20	Top-quality embryo	-0.053	0.95 [0.84; 1.07]	0.38	-0.080	0.92 [0.81; 1.05]	0.22
β-carotene	Plasma	100	Top-quality embryo	-0.011	0.99 [0.87; 1.13]	0.88	-0.062	0.94 [0.80; 1.10]	0.44
Lycopene	Plasma	50	Top-quality embryo	-0.136*	0.87 [0.75; 1.01]	0.07	-0.135*	0.87 [0.75; 1.01]	0.07
Phytofluene	Plasma	100	Top-quality embryo	-0.195**	0.82 [0.69; 0.99]	0.04	-0.221**	0.80 [0.66; 0.97]	0.02
Phytoene	Plasma	20	Top-quality embryo	-0.104*	0.90 [0.81; 1.00]	0.06	-0.115**	0.89 [0.80; 0.99]	0.04
Total of carotenes	Plasma	200	Top-quality embryo	-0.112	0.89 [0.78; 1.02]	0.10	-0.154**	0.86 [0.74; 0.99]	0.03
Total of carotenoids	Plasma	200	Top-quality embryo	-0.066	0.94 [0.85; 1.03]	0.17	-0.095*	0.91 [0.82; 1.01]	0.07
Total of antioxidants	Plasma	5000	Top-quality embryo	-0.018	0.98 [0.88; 1.09]	0.75	-0.001	1.00 [0.89; 1.12]	0.98
Retinol	Plasma	200	Top-quality embryo	0.007	1.01 [0.90; 1.13]	0.90	0.023	1.02 [0.91; 1.15]	0.70
α-tocopherol	Follicular fluid	1000	Top-quality embryo	-0.058	0.94 [0.85; 1.05]	0.28	-0.047	0.95 [0.86; 1.06]	0.39
γ-tocopherol	Follicular fluid	50	Top-quality embryo	-0.025	0.98 [0.87; 1.09]	0.67	-0.024	0.98 [0.87; 1.10]	0.69
Total of tocopherols	Follicular fluid	1000	Top-quality embryo	-0.057	0.94 [0.85; 1.05]	0.27	-0.047	0.95 [0.86; 1.06]	0.38
Lutein	Follicular fluid	20	Top-quality embryo	-0.032	0.97 [0.90; 1.05]	0.43	-0.038	0.96 [0.89; 1.04]	0.36
Zeaxanthin	Follicular fluid	5	Top-quality embryo	-0.054	0.95 [0.86; 1.05]	0.29	-0.054	0.95 [0.85; 1.05]	0.32
β-cryptoxanthin	Follicular fluid	20	Top-quality embryo	-0.080	0.92 [0.83; 1.03]	0.14	-0.110*	0.90 [0.80; 1.00]	0.06
Total of xanthophylls	Follicular fluid	50	Top-quality embryo	-0.083	0.92 [0.81; 1.04]	0.18	-0.105	0.90 [0.79; 1.02]	0.11
α-carotene	Follicular fluid	5	Top-quality embryo	-0.010	0.99 [0.93; 1.05]	0.75	-0.023	0.98 [0.92; 1.04]	0.49
β-carotene	Follicular fluid	10	Top-quality embryo	0.007	1.01 [0.96; 1.05]	0.76	-0.004	1.00 [0.95; 1.05]	0.87
Lycopene	Follicular fluid	5	Top-quality embryo	-0.033	0.97 [0.87; 1.07]	0.53	-0.049	0.95 [0.86; 1.06]	0.36
Phytofluene	Follicular fluid	5	Top-quality embryo	-0.150	0.86 [0.72; 1.03]	0.11	-0.175*	0.84 [0.69; 1.01]	0.07
Total of carotenes	Follicular fluid	20	Top-quality embryo	-0.006	0.99 [0.94; 1.05]	0.84	-0.020	0.98 [0.92; 1.04]	0.54
Total of carotenoids	Follicular fluid	100	Top-quality embryo	-0.077	0.93 [0.80; 1.08]	0.31	-0.112	0.89 [0.76; 1.05]	0.17
Total of antioxidants	Follicular fluid	1000	Top-quality embryo	-0.075	0.93 [0.84; 1.03]	0.16	-0.068	0.93 [0.84; 1.04]	0.21
Retinol	Follicular fluid	100	Top-quality embryo	0.010	1.01 [0.94; 1.08]	0.79	0.020	1.02 [0.95; 1.10]	0.61
Fragmentation rate
α-tocopherol	Plasma	5000	Fragmentation rate	0.041	1.04 [0.97; 1.12]	0.29	0.022	1.02 [0.95; 1.11]	0.58
γ-tocopherol	Plasma	200	Fragmentation rate	0.104**	1.11 [1.03; 1.20]	0.01	0.102**	1.11 [1.02; 1.2]	0.01
Total of tocopherols	Plasma	5000	Fragmentation rate	0.044	1.05 [0.97; 1.13]	0.25	0.026	1.03 [0.95; 1.11]	0.51
Lutein	Plasma	50	Fragmentation rate	-0.056*	0.95 [0.89; 1.00]	0.05	-0.052*	0.95 [0.90; 1.00]	0.07
Zeaxanthin	Plasma	10	Fragmentation rate	-0.037	0.96 [0.91; 1.02]	0.18	-0.042	0.96 [0.91; 1.01]	0.12
β-cryptoxanthin	Plasma	20	Fragmentation rate	0.033*	1.03 [1.00; 1.07]	0.08	0.043**	1.04 [1.00; 1.09]	0.04
Total of xanthophylls	Plasma	100	Fragmentation rate	-0.033	0.97 [0.90; 1.04]	0.37	-0.027	0.97 [0.90; 1.05]	0.49
α-carotene	Plasma	20	Fragmentation rate	-0.037	0.96 [0.89; 1.05]	0.38	-0.059	0.94 [0.86; 1.03]	0.20
β-carotene	Plasma	100	Fragmentation rate	0.003	1.00 [0.91; 1.10]	0.95	0.008	1.01 [0.90; 1.13]	0.89
Lycopene	Plasma	50	Fragmentation rate	0.095*	1.10 [0.99; 1.22]	0.06	0.111**	1.12 [1.01; 1.24]	0.03
Phytofluene	Plasma	100	Fragmentation rate	-0.020	0.98 [0.87; 1.11]	0.75	-0.016	0.98 [0.87; 1.12]	0.81
Phytoene	Plasma	20	Fragmentation rate	0.099**	1.10 [1.03; 1.18]	<0.001	0.099**	1.10 [1.03; 1.18]	<0.001
Total of carotenes	Plasma	200	Fragmentation rate	0.030	1.03 [0.94; 1.13]	0.51	0.039	1.04 [0.94; 1.15]	0.44
Total of carotenoids	Plasma	200	Fragmentation rate	0.002	1.00 [0.94; 1.07]	0.95	0.007	1.01 [0.94; 1.08]	0.84
Total of antioxidants	Plasma	5000	Fragmentation rate	0.045	1.05 [0.97; 1.13]	0.24	0.026	1.03 [0.95; 1.11]	0.51
Retinol	Plasma	200	Fragmentation rate	0.035	1.04 [0.96; 1.12]	0.39	0.039	1.04 [0.95; 1.13]	0.38
α-tocopherol	Follicular fluid	1000	Fragmentation rate	0.045	1.05 [0.97; 1.12]	0.21	0.029	1.03 [0.96; 1.11]	0.45
γ-tocopherol	Follicular fluid	50	Fragmentation rate	0.081*	1.08 [1.00; 1.17]	0.05	0.090**	1.09 [1.01; 1.19]	0.04
Total of tocopherols	Follicular fluid	1000	Fragmentation rate	0.047	1.05 [0.98; 1.12]	0.19	0.032	1.03 [0.96; 1.11]	0.40
Lutein	Follicular fluid	20	Fragmentation rate	-0.020	0.98 [0.93; 1.04]	0.48	-0.020	0.98 [0.93; 1.04]	0.48
Zeaxanthin	Follicular fluid	5	Fragmentation rate	-0.013	0.99 [0.92; 1.05]	0.70	-0.031	0.97 [0.91; 1.04]	0.36
β-cryptoxanthin	Follicular fluid	20	Fragmentation rate	0.016	1.02 [0.95; 1.08]	0.61	0.026	1.03 [0.96; 1.10]	0.44
Total of xanthophylls	Follicular fluid	50	Fragmentation rate	-0.008	0.99 [0.92; 1.07]	0.84	-0.006	0.99 [0.92; 1.08]	0.88
α-carotene	Follicular fluid	5	Fragmentation rate	-0.049**	0.95 [0.91; 1.00]	0.04	-0.054**	0.95 [0.90; 0.99]	0.03
β-carotene	Follicular fluid	10	Fragmentation rate	-0.050**	0.95 [0.92; 0.99]	0.01	-0.053**	0.95 [0.91; 0.99]	0.01
Lycopene	Follicular fluid	5	Fragmentation rate	-0.108**	0.90 [0.83; 0.97]	0.01	-0.090**	0.91 [0.84; 0.99]	0.04
Phytofluene	Follicular fluid	5	Fragmentation rate	-0.035	0.97 [0.85; 1.09]	0.58	-0.019	0.98 [0.86; 1.12]	0.78
Total of carotenes	Follicular fluid	20	Fragmentation rate	-0.065**	0.94 [0.90; 0.98]	<0.001	-0.064**	0.94 [0.89; 0.99]	0.01
Total of carotenoids	Follicular fluid	100	Fragmentation rate	-0.081	0.92 [0.83; 1.03]	0.13	-0.073	0.93 [0.83; 1.04]	0.21
Total of antioxidants	Follicular fluid	1000	Fragmentation rate	0.044	1.04 [0.97; 1.12]	0.23	0.029	1.03 [0.96; 1.11]	0.44
Retinol	Follicular fluid	100	Fragmentation rate	0.002	1.00 [0.95; 1.06]	0.94	-0.005	1.00 [0.94; 1.05]	0.87
Blastocyst rate
α-tocopherol	Plasma	5000	Blastocyst rate	-0.007	0.99 [0.92; 1.07]	0.86	0.023	1.02 [0.95; 1.11]	0.57
γ-tocopherol	Plasma	200	Blastocyst rate	-0.035	0.97 [0.90; 1.04]	0.35	-0.022	0.98 [0.91; 1.05]	0.57
Total of tocopherols	Plasma	5000	Blastocyst rate	-0.008	0.99 [0.92; 1.07]	0.83	0.021	1.02 [0.94; 1.10]	0.59
Lutein	Plasma	50	Blastocyst rate	0.019	1.02 [0.97; 1.07]	0.49	0.003	1.00 [0.95; 1.06]	0.91
Zeaxanthin	Plasma	10	Blastocyst rate	0.052*	1.05 [1.00; 1.11]	0.07	0.050*	1.05 [1.00; 1.11]	0.07
β-cryptoxanthin	Plasma	20	Blastocyst rate	0.027	1.03 [0.99; 1.07]	0.18	0.017	1.02 [0.98; 1.06]	0.40
Total of xanthophylls	Plasma	100	Blastocyst rate	0.047	1.05 [0.97; 1.13]	0.21	0.025	1.03 [0.95; 1.10]	0.51
α-carotene	Plasma	20	Blastocyst rate	0.040	1.04 [0.96; 1.13]	0.33	0.015	1.02 [0.93; 1.11]	0.74
β-carotene	Plasma	100	Blastocyst rate	0.086*	1.09 [0.99; 1.20]	0.08	0.055	1.06 [0.94; 1.19]	0.36
Lycopene	Plasma	50	Blastocyst rate	-0.008	0.99 [0.90; 1.10]	0.87	-0.009	0.99 [0.90; 1.1]	0.86
Phytofluene	Plasma	100	Blastocyst rate	0.057	1.06 [0.94; 1.20]	0.36	0.019	1.02 [0.90; 1.16]	0.77
Phytoene	Plasma	20	Blastocyst rate	-0.003	1.00 [0.93; 1.06]	0.93	-0.009	0.99 [0.93; 1.06]	0.79
Total of carotenes	Plasma	200	Blastocyst rate	0.057	1.06 [0.97; 1.16]	0.22	0.024	1.02 [0.93; 1.13]	0.64
Total of carotenoids	Plasma	200	Blastocyst rate	0.045	1.05 [0.98; 1.12]	0.16	0.022	1.02 [0.95; 1.09]	0.53
Total of antioxidants	Plasma	5000	Blastocyst rate	-0.006	0.99 [0.92; 1.07]	0.88	0.022	1.02 [0.95; 1.11]	0.57
Retinol	Plasma	200	Blastocyst rate	0.022	1.02 [0.94; 1.11]	0.6	0.059	1.06 [0.97; 1.16]	0.19
α-tocopherol	Follicular fluid	1000	Blastocyst rate	-0.008	0.99 [0.92; 1.06]	0.82	0.015	1.02 [0.94; 1.09]	0.68
γ-tocopherol	Follicular fluid	50	Blastocyst rate	-0.022	0.98 [0.90; 1.06]	0.58	0.003	1.00 [0.92; 1.09]	0.94
Total of tocopherols	Follicular fluid	1000	Blastocyst rate	-0.009	0.99 [0.92; 1.06]	0.80	0.015	1.02 [0.94; 1.09]	0.68
Lutein	Follicular fluid	20	Blastocyst rate	-0.006	0.99 [0.94; 1.05]	0.82	-0.020	0.98 [0.93; 1.04]	0.48
Zeaxanthin	Follicular fluid	5	Blastocyst rate	0.022	1.02 [0.96; 1.09]	0.51	0.025	1.03 [0.96; 1.10]	0.46
β-cryptoxanthin	Follicular fluid	20	Blastocyst rate	0.003	1.00 [0.94; 1.07]	0.94	-0.015	0.99 [0.92; 1.05]	0.66
Total of xanthophylls	Follicular fluid	50	Blastocyst rate	0.001	1.00 [0.92; 1.08]	0.99	-0.023	0.98 [0.90; 1.06]	0.59
α-carotene	Follicular fluid	5	Blastocyst rate	0.001	1.00 [0.96; 1.05]	0.96	-0.012	0.99 [0.94; 1.04]	0.63
β-carotene	Follicular fluid	10	Blastocyst rate	0.009	1.01 [0.98; 1.04]	0.61	-0.007	0.99 [0.96; 1.03]	0.72
Lycopene	Follicular fluid	5	Blastocyst rate	0.051	1.05 [0.98; 1.13]	0.18	0.027	1.03 [0.95; 1.11]	0.48
Phytofluene	Follicular fluid	5	Blastocyst rate	0.080	1.08 [0.96; 1.23]	0.21	0.026	1.03 [0.90; 1.17]	0.70
Total of carotenes	Follicular fluid	20	Blastocyst rate	0.015	1.01 [0.97; 1.06]	0.50	-0.004	1.00 [0.95; 1.04]	0.86
Total of carotenoids	Follicular fluid	100	Blastocyst rate	0.015	1.01 [0.92; 1.13]	0.78	-0.029	0.97 [0.87; 1.08]	0.60
Total of antioxidants	Follicular fluid	1000	Blastocyst rate	-0.014	0.99 [0.92; 1.06]	0.70	0.009	1.01 [0.94; 1.09]	0.80
Retinol	Follicular fluid	100	Blastocyst rate	-0.004	1.00 [0.95; 1.05]	0.89	0.024	1.02 [0.97; 1.08]	0.40
Top-quality blastocyst rate
α-tocopherol	Plasma	5000	Top-quality blastocyst	-0.129	0.88 [0.75; 1.03]	0.11	-0.116	0.89 [0.76; 1.05]	0.16
γ-tocopherol	Plasma	200	Top-quality blastocyst	-0.014	0.99 [0.87; 1.12]	0.83	-0.009	0.99 [0.87; 1.13]	0.89
Total of tocopherols	Plasma	5000	Top-quality blastocyst	-0.126	0.88 [0.76; 1.03]	0.11	-0.113	0.89 [0.76; 1.05]	0.16
Lutein	Plasma	50	Top-quality blastocyst	0.016	1.02 [0.95; 1.09]	0.66	0.012	1.01 [0.94; 1.09]	0.76
Zeaxanthin	Plasma	10	Top-quality blastocyst	0.029	1.03 [0.97; 1.09]	0.34	0.035	1.04 [0.97; 1.10]	0.28
β-cryptoxanthin	Plasma	20	Top-quality blastocyst	-0.058	0.94 [0.88; 1.02]	0.12	-0.078*	0.93 [0.85; 1.01]	0.07
Total of xanthophylls	Plasma	100	Top-quality blastocyst	-0.005	1.00 [0.90; 1.11]	0.93	-0.013	0.99 [0.88; 1.1]	0.81
α-carotene	Plasma	20	Top-quality blastocyst	0.012	1.01 [0.89; 1.15]	0.86	-0.002	1.00 [0.87; 1.14]	0.98
β-carotene	Plasma	100	Top-quality blastocyst	0.083	1.09 [0.95; 1.25]	0.24	0.079	1.08 [0.92; 1.28]	0.35
Lycopene	Plasma	50	Top-quality blastocyst	-0.050	0.95 [0.81; 1.12]	0.56	-0.052	0.95 [0.80; 1.12]	0.55
Phytofluene	Plasma	100	Top-quality blastocyst	-0.061	0.94 [0.77; 1.15]	0.55	-0.092	0.91 [0.74; 1.12]	0.38
Phytoene	Plasma	20	Top-quality blastocyst	-0.106*	0.90 [0.80; 1.02]	0.09	-0.110*	0.90 [0.79; 1.01]	0.08
Total of carotenes	Plasma	200	Top-quality blastocyst	0.002	1.00 [0.87; 1.16]	0.98	-0.024	0.98 [0.84; 1.14]	0.76
Total of carotenoids	Plasma	200	Top-quality blastocyst	-0.001	1.00 [0.91; 1.10]	0.99	-0.017	0.98 [0.89; 1.09]	0.75
Total of antioxidants	Plasma	5000	Top-quality blastocyst	-0.127	0.88 [0.76; 1.03]	0.11	-0.114	0.89 [0.76; 1.05]	0.16
Retinol	Plasma	200	Top-quality blastocyst	-0.124*	0.88 [0.77; 1.01]	0.07	-0.124	0.88 [0.76; 1.03]	0.11
α-tocopherol	Follicular fluid	1000	Top-quality blastocyst	-0.003	1.00 [0.89; 1.11]	0.96	0.011	1.01 [0.90; 1.13]	0.86
γ-tocopherol	Follicular fluid	50	Top-quality blastocyst	0.001	1.00 [0.88; 1.13]	0.98	0.013	1.01 [0.89; 1.15]	0.85
Total of tocopherols	Follicular fluid	1000	Top-quality blastocyst	-0.002	1.00 [0.89; 1.11]	0.96	0.011	1.01 [0.90; 1.13]	0.85
Lutein	Follicular fluid	20	Top-quality blastocyst	0.001	1.00 [0.93; 1.08]	0.98	-0.005	1.00 [0.92; 1.08]	0.91
Zeaxanthin	Follicular fluid	5	Top-quality blastocyst	0.016	1.02 [0.93; 1.11]	0.73	0.020	1.02 [0.93; 1.12]	0.68
β-cryptoxanthin	Follicular fluid	20	Top-quality blastocyst	-0.019	0.98 [0.88; 1.09]	0.73	-0.033	0.97 [0.86; 1.08]	0.57
Total of xanthophylls	Follicular fluid	50	Top-quality blastocyst	-0.006	0.99 [0.88; 1.12]	0.92	-0.018	0.98 [0.87; 1.11]	0.78
α-carotene	Follicular fluid	5	Top-quality blastocyst	0.023	1.02 [0.96; 1.10]	0.51	0.018	1.02 [0.95; 1.09]	0.63
β-carotene	Follicular fluid	10	Top-quality blastocyst	0.029	1.03 [0.98; 1.08]	0.25	0.023	1.02 [0.97; 1.08]	0.40
Lycopene	Follicular fluid	5	Top-quality blastocyst	-0.003	1.00 [0.90; 1.11]	0.96	-0.019	0.98 [0.88; 1.09]	0.73
Phytofluene	Follicular fluid	5	Top-quality blastocyst	-0.031	0.97 [0.80; 1.18]	0.76	-0.057	0.94 [0.78; 1.15]	0.57
Total of carotenes	Follicular fluid	20	Top-quality blastocyst	0.027	1.03 [0.96; 1.09]	0.40	0.019	1.02 [0.95; 1.09]	0.59
Total of carotenoids	Follicular fluid	100	Top-quality blastocyst	0.027	1.03 [0.88; 1.20]	0.74	0.006	1.01 [0.85; 1.19]	0.94
Total of antioxidants	Follicular fluid	1000	Top-quality blastocyst	-0.003	1.00 [0.89; 1.11]	0.95	0.009	1.01 [0.90; 1.13]	0.87
Retinol	Follicular fluid	100	Top-quality blastocyst	-0.061	0.94 [0.86; 1.03]	0.18	-0.054	0.95 [0.86; 1.04]	0.26
Biochemical pregnancy at Day 7 PET$
α-tocopherol	Plasma	5000	Biochemical pregnancy at Day 7 PET	-0.204*	0.82 [0.63; 1.00]	0.092	-0.266	0.77 [0.57; 0.96]	0.053
γ-tocopherol	Plasma	200	Biochemical pregnancy at Day 7 PET	-0.088	0.92 [0.75; 1.10]	0.358	-0.101	0.90 [0.74; 1.09]	0.303
Total of tocopherols	Plasma	5000	Biochemical pregnancy at Day 7 PET	-0.204*	0.82 [0.63; 1.00]	0.088	-0.266*	0.77 [0.57; 0.96]	0.051
Lutein	Plasma	50	Biochemical pregnancy at Day 7 PET	-0.064	0.94 [0.80; 1.08]	0.381	-0.041	0.96 [0.82; 1.11]	0.582
Zeaxanthin	Plasma	10	Biochemical pregnancy at Day 7 PET	-0.048	0.95 [0.80; 1.11]	0.545	-0.040	0.96 [0.81; 1.12]	0.592
β-cryptoxanthin	Plasma	20	Biochemical pregnancy at Day 7 PET	-0.062	0.94 [0.84; 1.03]	0.232	-0.048	0.95 [0.85; 1.05]	0.357
Total of xanthophylls	Plasma	100	Biochemical pregnancy at Day 7 PET	-0.118	0.89 [0.72; 1.07]	0.234	-0.086	0.92 [0.74; 1.11]	0.399
α-carotene	Plasma	20	Biochemical pregnancy at Day 7 PET	-0.291**	0.75 [0.58; 0.94]	0.018	-0.284**	0.75 [0.57; 0.96]	0.029
β-carotene	Plasma	100	Biochemical pregnancy at Day 7 PET	-0.047	0.95 [0.73; 1.23]	0.719	0.056	1.06 [0.78; 1.43]	0.710
Lycopene	Plasma	50	Biochemical pregnancy at Day 7 PET	-0.023	0.98 [0.74; 1.29]	0.872	-0.014	0.99 [0.74; 1.30]	0.920
Phytofluene	Plasma	100	Biochemical pregnancy at Day 7 PET	-0.230	0.79 [0.55; 1.12]	0.205	-0.189	0.83 [0.56; 1.19]	0.318
Phytoene	Plasma	20	Biochemical pregnancy at Day 7 PET	-0.099	0.91 [0.74; 1.07]	0.277	-0.084	0.92 [0.75; 1.09]	0.365
Total of carotenes	Plasma	200	Biochemical pregnancy at Day 7 PET	-0.148	0.86 [0.66; 1.11]	0.257	-0.094	0.91 [0.68; 1.20]	0.506
Total of carotenoids	Plasma	200	Biochemical pregnancy at Day 7 PET	-0.113	0.89 [0.74; 1.05]	0.200	-0.079	0.92 [0.76; 1.11]	0.405
Total of antioxidants	Plasma	5000	Biochemical pregnancy at Day 7 PET	-0.211*	0.81 [0.63; 0.99]	0.080	-0.268**	0.76 [0.57; 0.96]	0.048
Retinol	Plasma	200	Biochemical pregnancy at Day 7 PET	-0.107	0.90 [0.70; 1.13]	0.364	-0.166	0.85 [0.64; 1.08]	0.211
α-tocopherol	Follicular fluid	1000	Biochemical pregnancy at Day 7 PET	-0.037	0.96 [0.80; 1.15]	0.685	-0.054	0.95 [0.78; 1.14]	0.562
γ-tocopherol	Follicular fluid	50	Biochemical pregnancy at Day 7 PET	0.080	1.08 [0.89; 1.34]	0.434	0.060	1.06 [0.86; 1.33]	0.583
Total of tocopherols	Follicular fluid	1000	Biochemical pregnancy at Day 7 PET	-0.033	0.97 [0.81; 1.15]	0.714	-0.051	0.95 [0.79; 1.14]	0.581
Lutein	Follicular fluid	20	Biochemical pregnancy at Day 7 PET	-0.040	0.96 [0.82; 1.11]	0.595	-0.013	0.99 [0.84; 1.15]	0.870
Zeaxanthin	Follicular fluid	5	Biochemical pregnancy at Day 7 PET	-0.012	0.99 [0.82; 1.19]	0.894	0.000	1.00 [0.83; 1.21]	0.996
β-cryptoxanthin	Follicular fluid	20	Biochemical pregnancy at Day 7 PET	-0.009	0.99 [0.83; 1.18]	0.917	0.038	1.04 [0.86; 1.26]	0.687
Total of xanthophylls	Follicular fluid	50	Biochemical pregnancy at Day 7 PET	-0.042	0.96 [0.77; 1.19]	0.702	0.012	1.01 [0.80; 1.28]	0.918
α-carotene	Follicular fluid	5	Biochemical pregnancy at Day 7 PET	-0.081	0.92 [0.82; 1.03]	0.167	-0.062	0.94 [0.83; 1.06]	0.325
β-carotene	Follicular fluid	10	Biochemical pregnancy at Day 7 PET	-0.019	0.98 [0.90; 1.06]	0.638	0.005	1.00 [0.92; 1.10]	0.917
Lycopene	Follicular fluid	5	Biochemical pregnancy at Day 7 PET	-0.029	0.97 [0.79; 1.19]	0.782	0.009	1.01 [0.81; 1.25]	0.937
Phytofluene	Follicular fluid	5	Biochemical pregnancy at Day 7 PET	-0.052	0.95 [0.65; 1.37]	0.782	0.030	1.03 [0.69; 1.54]	0.880
Total of carotenes	Follicular fluid	20	Biochemical pregnancy at Day 7 PET	-0.035	0.97 [0.86; 1.07]	0.525	-0.009	0.99 [0.88; 1.12]	0.886
Total of carotenoids	Follicular fluid	100	Biochemical pregnancy at Day 7 PET	-0.077	0.93 [0.70; 1.21]	0.580	-0.004	1.00 [0.73; 1.35]	0.980
Total of antioxidants	Follicular fluid	1000	Biochemical pregnancy at Day 7 PET	-0.024	0.98 [0.82; 1.16]	0.786	-0.040	0.96 [0.80; 1.15]	0.658
Retinol	Follicular fluid	100	Biochemical pregnancy at Day 7 PET	0.071	1.07 [0.93; 1.25]	0.341	0.051	1.05 [0.90; 1.24]	0.517
Biochemical pregnancy at Day 9 PET$
α-tocopherol	Plasma	5000	Biochemical pregnancy at Day 9 PET	-0.172	0.84 [0.65; 1.03]	0.144	-0.233*	0.79 [0.59; 0.99]	0.079
γ-tocopherol	Plasma	200	Biochemical pregnancy at Day 9 PET	-0.068	0.93 [0.77; 1.12]	0.480	-0.074	0.93 [0.76; 1.12]	0.447
Total of tocopherols	Plasma	5000	Biochemical pregnancy at Day 9 PET	-0.171	0.84 [0.66; 1.03]	0.140	-0.232*	0.79 [0.59; 0.98]	0.076
Lutein	Plasma	50	Biochemical pregnancy at Day 9 PET	-0.044	0.96 [0.82; 1.10]	0.543	-0.015	0.98 [0.84; 1.14]	0.837
Zeaxanthin	Plasma	10	Biochemical pregnancy at Day 9 PET	-0.037	0.96 [0.81; 1.12]	0.637	-0.030	0.97 [0.82; 1.13]	0.685
β-cryptoxanthin	Plasma	20	Biochemical pregnancy at Day 9 PET	-0.064	0.94 [0.83; 1.03]	0.235	-0.046	0.95 [0.84; 1.05]	0.400
Total of xanthophylls	Plasma	100	Biochemical pregnancy at Day 9 PET	-0.099	0.91 [0.73; 1.09]	0.319	-0.057	0.94 [0.76; 1.15]	0.576
α-carotene	Plasma	20	Biochemical pregnancy at Day 9 PET	-0.233*	0.79 [0.62; 0.99]	0.050	-0.220*	0.80 [0.61; 1.02]	0.084
β-carotene	Plasma	100	Biochemical pregnancy at Day 9 PET	-0.038	0.96 [0.74; 1.24]	0.774	0.088	1.09 [0.80; 1.49]	0.569
Lycopene	Plasma	50	Biochemical pregnancy at Day 9 PET	-0.021	0.98 [0.74; 1.29]	0.883	-0.007	0.99 [0.74; 1.32]	0.963
Phytofluene	Plasma	100	Biochemical pregnancy at Day 9 PET	-0.136	0.87 [0.60; 1.23]	0.447	-0.085	0.92 [0.63; 1.32]	0.653
Phytoene	Plasma	20	Biochemical pregnancy at Day 9 PET	-0.058	0.94 [0.78; 1.11]	0.512	-0.038	0.96 [0.79; 1.14]	0.674
Total of carotenes	Plasma	200	Biochemical pregnancy at Day 9 PET	-0.103	0.90 [0.69; 1.16]	0.429	-0.030	0.97 [0.73; 1.28]	0.834
Total of carotenoids	Plasma	200	Biochemical pregnancy at Day 9 PET	-0.085	0.92 [0.77; 1.08]	0.332	-0.038	0.96 [0.79; 1.16]	0.689
Total of antioxidants	Plasma	5000	Biochemical pregnancy at Day 9 PET	-0.176	0.84 [0.65; 1.02]	0.130	-0.231*	0.79 [0.59; 0.98]	0.075
Retinol	Plasma	200	Biochemical pregnancy at Day 9 PET	-0.099	0.91 [0.71; 1.14]	0.406	-0.159	0.85 [0.64; 1.09]	0.237
α-tocopherol	Follicular fluid	1000	Biochemical pregnancy at Day 9 PET	-0.056	0.95 [0.78; 1.13]	0.546	-0.078	0.92 [0.76; 1.11]	0.407
γ-tocopherol	Follicular fluid	50	Biochemical pregnancy at Day 9 PET	0.094	1.10 [0.90; 1.36]	0.363	0.081	1.08 [0.88; 1.36]	0.460
Total of tocopherols	Follicular fluid	1000	Biochemical pregnancy at Day 9 PET	-0.050	0.95 [0.79; 1.13]	0.578	-0.074	0.93 [0.77; 1.11]	0.429
Lutein	Follicular fluid	20	Biochemical pregnancy at Day 9 PET	-0.037	0.96 [0.82; 1.12]	0.623	-0.005	0.99 [0.85; 1.17]	0.948
Zeaxanthin	Follicular fluid	5	Biochemical pregnancy at Day 9 PET	-0.014	0.99 [0.81; 1.18]	0.884	-0.003	1.00 [0.82; 1.21]	0.976
β-cryptoxanthin	Follicular fluid	20	Biochemical pregnancy at Day 9 PET	0.007	1.01 [0.84; 1.20]	0.937	0.069	1.07 [0.88; 1.31]	0.467
Total of xanthophylls	Follicular fluid	50	Biochemical pregnancy at Day 9 PET	-0.030	0.97 [0.77; 1.21]	0.789	0.039	1.04 [0.82; 1.32]	0.746
α-carotene	Follicular fluid	5	Biochemical pregnancy at Day 9 PET	-0.057	0.94 [0.84; 1.06]	0.325	-0.027	0.97 [0.86; 1.10]	0.661
β-carotene	Follicular fluid	10	Biochemical pregnancy at Day 9 PET	-0.013	0.99 [0.91; 1.07]	0.748	0.019	1.02 [0.93; 1.12]	0.672
Lycopene	Follicular fluid	5	Biochemical pregnancy at Day 9 PET	-0.020	0.98 [0.79; 1.20]	0.850	0.033	1.03 [0.83; 1.29]	0.767
Phytofluene	Follicular fluid	5	Biochemical pregnancy at Day 9 PET	-0.082	0.92 [0.63; 1.33]	0.664	0.003	1.00 [0.66; 1.50]	0.989
Total of carotenes	Follicular fluid	20	Biochemical pregnancy at Day 9 PET	-0.024	0.98 [0.87; 1.09]	0.665	0.014	1.01 [0.90; 1.14]	0.821
Total of carotenoids	Follicular fluid	100	Biochemical pregnancy at Day 9 PET	-0.053	0.95 [0.71; 1.25]	0.708	0.049	1.05 [0.77; 1.44]	0.757
Total of antioxidants	Follicular fluid	1000	Biochemical pregnancy at Day 9 PET	-0.040	0.96 [0.80; 1.14]	0.660	-0.060	0.94 [0.78; 1.13]	0.515
Retinol	Follicular fluid	100	Biochemical pregnancy at Day 9 PET	0.050	1.05 [0.91; 1.22]	0.501	0.027	1.03 [0.88; 1.20]	0.738
Biochemical pregnancy at Day 14 PET / Clinical pregnancy¶
α-tocopherol	Plasma	5000	Clinical pregnancy	-0.294**	0.75 [0.55; 0.96]	0.044	-0.351**	0.70 [0.49; 0.94]	0.033
γ-tocopherol	Plasma	200	Clinical pregnancy	-0.061	0.94 [0.76; 1.14]	0.552	-0.053	0.95 [0.76; 1.16]	0.615
Total of tocopherols	Plasma	5000	Clinical pregnancy	-0.289**	0.75 [0.55; 0.96]	0.045	-0.344**	0.71 [0.50; 0.94]	0.034
Lutein	Plasma	50	Clinical pregnancy	-0.065	0.94 [0.78; 1.09]	0.422	-0.062	0.94 [0.78; 1.10]	0.461
Zeaxanthin	Plasma	10	Clinical pregnancy	-0.078	0.92 [0.74; 1.09]	0.420	-0.068	0.93 [0.75; 1.10]	0.465
β-cryptoxanthin	Plasma	20	Clinical pregnancy	-0.111	0.90 [0.76; 1.01]	0.136	-0.105	0.90 [0.75; 1.02]	0.183
Total of xanthophylls	Plasma	100	Clinical pregnancy	-0.151	0.86 [0.66; 1.06]	0.197	-0.142	0.87 [0.66; 1.08]	0.251
α-carotene	Plasma	20	Clinical pregnancy	-0.218*	0.80 [0.61; 1.02]	0.091	-0.201	0.82 [0.61; 1.05]	0.140
β-carotene	Plasma	100	Clinical pregnancy	-0.095	0.91 [0.67; 1.19]	0.509	-0.025	0.98 [0.70; 1.34]	0.878
Lycopene	Plasma	50	Clinical pregnancy	-0.305*	0.74 [0.52; 1.01]	0.071	-0.316*	0.73 [0.50; 1.01]	0.072
Phytofluene	Plasma	100	Clinical pregnancy	-0.433**	0.65 [0.41; 0.97]	0.049	-0.452*	0.64 [0.39; 0.98]	0.051
Phytoene	Plasma	20	Clinical pregnancy	-0.374**	0.69 [0.49; 0.90]	0.015	-0.392**	0.68 [0.47; 0.90]	0.015
Total of carotenes	Plasma	200	Clinical pregnancy	-0.320**	0.73 [0.52; 0.97]	0.045	-0.319*	0.73 [0.51; 1.00]	0.065
Total of carotenoids	Plasma	200	Clinical pregnancy	-0.208*	0.81 [0.64; 0.99]	0.059	-0.210*	0.81 [0.63; 1.01]	0.080
Total of antioxidants	Plasma	5000	Clinical pregnancy	-0.303**	0.74 [0.54; 0.95]	0.037	-0.355**	0.70 [0.49; 0.93]	0.029
Retinol	Plasma	200	Clinical pregnancy	-0.173	0.84 [0.64; 1.08]	0.195	-0.203	0.82 [0.60; 1.06]	0.195
α-tocopherol	Follicular fluid	1000	Clinical pregnancy	-0.166	0.85 [0.67; 1.04]	0.129	-0.157	0.86 [0.68; 1.05]	0.152
γ-tocopherol	Follicular fluid	50	Clinical pregnancy	-0.060	0.94 [0.74; 1.16]	0.592	-0.063	0.94 [0.73; 1.18]	0.605
Total of tocopherols	Follicular fluid	1000	Clinical pregnancy	-0.164	0.85 [0.68; 1.03]	0.128	-0.156	0.86 [0.68; 1.04]	0.149
Lutein	Follicular fluid	20	Clinical pregnancy	-0.062	0.94 [0.79; 1.10]	0.461	-0.049	0.95 [0.79; 1.12]	0.578
Zeaxanthin	Follicular fluid	5	Clinical pregnancy	-0.032	0.97 [0.78; 1.17]	0.748	-0.013	0.99 [0.80; 1.20]	0.899
β-cryptoxanthin	Follicular fluid	20	Clinical pregnancy	-0.128	0.88 [0.68; 1.07]	0.263	-0.105	0.90 [0.69; 1.12]	0.397
Total of xanthophylls	Follicular fluid	50	Clinical pregnancy	-0.134	0.87 [0.66; 1.11]	0.299	-0.108	0.90 [0.67; 1.16]	0.439
α-carotene	Follicular fluid	5	Clinical pregnancy	-0.077	0.93 [0.80; 1.05]	0.242	-0.056	0.95 [0.81; 1.08]	0.427
β-carotene	Follicular fluid	10	Clinical pregnancy	-0.019	0.98 [0.89; 1.07]	0.675	0.002	1.00 [0.90; 1.10]	0.968
Lycopene	Follicular fluid	5	Clinical pregnancy	-0.108	0.90 [0.69; 1.12]	0.371	-0.074	0.93 [0.71; 1.17]	0.548
Phytofluene	Follicular fluid	5	Clinical pregnancy	-0.160	0.85 [0.55; 1.26]	0.442	-0.140	0.87 [0.54; 1.34]	0.539
Total of carotenes	Follicular fluid	20	Clinical pregnancy	-0.039	0.96 [0.84; 1.08]	0.519	-0.020	0.98 [0.85; 1.11]	0.772
Total of carotenoids	Follicular fluid	100	Clinical pregnancy	-0.153	0.86 [0.62; 1.15]	0.331	-0.120	0.89 [0.62; 1.24]	0.496
Total of antioxidants	Follicular fluid	1000	Clinical pregnancy	-0.150	0.86 [0.69; 1.05]	0.156	-0.142	0.87 [0.69; 1.06]	0.180
Retinol	Follicular fluid	100	Clinical pregnancy	-0.026	0.97 [0.83; 1.14]	0.740	-0.023	0.98 [0.82; 1.15]	0.788
Live birth
α-tocopherol	Plasma	5000	Live birth	-0.289*	0.75 [0.54; 0.98]	0.063	-0.350**	0.70 [0.48; 0.95]	0.045
γ-tocopherol	Plasma	200	Live birth	-0.023	0.98 [0.78; 1.20]	0.827	-0.011	0.99 [0.79; 1.22]	0.918
Total of tocopherols	Plasma	5000	Live birth	-0.281*	0.75 [0.54; 0.99]	0.066	-0.339**	0.71 [0.49; 0.96]	0.048
Lutein	Plasma	50	Live birth	-0.063	0.94 [0.77; 1.10]	0.473	-0.051	0.95 [0.78; 1.12]	0.570
Zeaxanthin	Plasma	10	Live birth	-0.085	0.92 [0.72; 1.10]	0.434	-0.069	0.93 [0.73; 1.10]	0.491
β-cryptoxanthin	Plasma	20	Live birth	-0.125	0.88 [0.73; 1.01]	0.145	-0.115	0.89 [0.73; 1.03]	0.201
Total of xanthophylls	Plasma	100	Live birth	-0.155	0.86 [0.64; 1.07]	0.230	-0.133	0.88 [0.65; 1.11]	0.323
α-carotene	Plasma	20	Live birth	-0.163	0.85 [0.64; 1.08]	0.221	-0.138	0.87 [0.65; 1.13]	0.330
β-carotene	Plasma	100	Live birth	-0.009	0.99 [0.73; 1.31]	0.951	0.108	1.11 [0.79; 1.57]	0.532
Lycopene	Plasma	50	Live birth	-0.349*	0.71 [0.48; 0.99]	0.061	-0.353*	0.70 [0.47; 1.00]	0.065
Phytofluene	Plasma	100	Live birth	-0.459*	0.63 [0.38; 0.98]	0.058	-0.470*	0.62 [0.36; 0.99]	0.063
Phytoene	Plasma	20	Live birth	-0.376**	0.69 [0.48; 0.92]	0.024	-0.397**	0.67 [0.46; 0.91]	0.024
Total of carotenes	Plasma	200	Live birth	-0.272	0.76 [0.53; 1.03]	0.104	-0.251	0.78 [0.53; 1.09]	0.165
Total of carotenoids	Plasma	200	Live birth	-0.187	0.83 [0.64; 1.02]	0.107	-0.174	0.84 [0.64; 1.06]	0.167
Total of antioxidants	Plasma	5000	Live birth	-0.293*	0.75 [0.54; 0.98]	0.056	-0.346**	0.71 [0.49; 0.95]	0.043
Retinol	Plasma	200	Live birth	-0.188	0.83 [0.61; 1.08]	0.193	-0.227	0.80 [0.56; 1.06]	0.156
α-tocopherol	Follicular fluid	1000	Live birth	-0.155	0.86 [0.67; 1.06]	0.185	-0.148	0.86 [0.67; 1.06]	0.197
γ-tocopherol	Follicular fluid	50	Live birth	0.001	1.00 [0.79; 1.24]	0.993	0.008	1.01 [0.78; 1.27]	0.946
Total of tocopherols	Follicular fluid	1000	Live birth	-0.151	0.86 [0.67; 1.06]	0.189	-0.145	0.87 [0.68; 1.07]	0.202
Lutein	Follicular fluid	20	Live birth	-0.067	0.93 [0.77; 1.11]	0.461	-0.048	0.95 [0.78; 1.14]	0.614
Zeaxanthin	Follicular fluid	5	Live birth	-0.032	0.97 [0.76; 1.18]	0.770	-0.013	0.99 [0.78; 1.21]	0.899
β-cryptoxanthin	Follicular fluid	20	Live birth	-0.192	0.82 [0.61; 1.04]	0.163	-0.165	0.85 [0.62; 1.09]	0.264
Total of xanthophylls	Follicular fluid	50	Live birth	-0.169	0.84 [0.62; 1.10]	0.245	-0.135	0.87 [0.62; 1.16]	0.389
α-carotene	Follicular fluid	5	Live birth	-0.056	0.95 [0.81; 1.07]	0.412	-0.026	0.97 [0.83; 1.12]	0.732
β-carotene	Follicular fluid	10	Live birth	-0.002	1.00 [0.90; 1.09]	0.964	0.029	1.03 [0.93; 1.14]	0.560
Lycopene	Follicular fluid	5	Live birth	-0.085	0.92 [0.70; 1.16]	0.503	-0.037	0.96 [0.73; 1.23]	0.774
Phytofluene	Follicular fluid	5	Live birth	-0.117	0.89 [0.56; 1.34]	0.591	-0.048	0.95 [0.58; 1.51]	0.841
Total of carotenes	Follicular fluid	20	Live birth	-0.025	0.98 [0.85; 1.10]	0.694	0.017	1.02 [0.88; 1.16]	0.809
Total of carotenoids	Follicular fluid	100	Live birth	-0.160	0.85 [0.59; 1.17]	0.345	-0.080	0.92 [0.62; 1.32]	0.671
Total of antioxidants	Follicular fluid	1000	Live birth	-0.163	0.85 [0.67; 1.05]	0.153	-0.157	0.85 [0.67; 1.05]	0.166
Retinol	Follicular fluid	100	Live birth	-0.054	0.95 [0.80; 1.12]	0.527	-0.061	0.94 [0.78; 1.12]	0.506
PET, Post Embryo Transfer; β, regression coefficient; OR, odds ratio; 95%CI, 95% confidence interval.
**p < 0.05; *p < 0.10.
Linear regression models were used for continuous outcomes (LH, estradiol, and progesterone concentrations, log-transformed); binomial logistic regression models were used for clinical outcomes reported as rates (mature oocyte, fertilization, top-quality embryo, fragmentation, blastocyst and top-quality blastocyst rates); and logistic regression models were used for binary outcomes (biochemical a…
†All models were adjusted for age at oocyte puncture (categorized as <30, 30 - 34, ≥35 years) and BMI (categorized as <25, ≥25 kg/m²).
#Compound concentrations were rescaled using fixed increments (≈ half the interquartile range), to ensure comparability between compounds and consistency across biological fluids.
$Early and biochemical pregnancies were determined based on beta-human Chorionic Gonadotropin (β-hCG) concentration in plasma, with early pregnancy defined as [β-hCG] ≥ 5 IU/L on day 7 post embryo transfer (D7 PET) and ≥ 10 IU/L on day 9 post embryo transfer (D9 PET), and biochemical pregnancy confirmed for [β-hCG] > 1000 IU/L on day 14 post embryo transfer (D14 PET).
¶Clinical pregnancy was diagnosed at 8 weeks of amenorrhea with ultrasound when at least one fetus with a discernible heartbeat was detected. This outcome overlapted the outcome "Biochemical pregnancy at Day 14 PET".
