## Supplementary material for "Plasma and follicular fluid concentrations of carotenoids, tocopherols and retinol in a French population of women undergoing in vitro fertilization: a monocentric non-interventional study": S5 Table

### Sheet: S5_Table
S5 Table. Unadjusted and adjusted† multivariable associations between carotenoid, vitamin E and A concentrations in plasma or in follicular fluid and in vitro fertilization outcomes after exclusion of outliers£, FERTENOX study, 2021-2022 (n = 82 women)
Molecules (nmol/L)	Fluid	Increment#	Outcome	Unadjusted β	[95%CI]	P-value	Adjusted β	[95%CI]	P-value
LH
α-tocopherol	Plasma	5000	LH	-0.016	[-0.187; 0.154]	0.849	-0.027	[-0.206; 0.152]	0.767
γ-tocopherol	Plasma	200	LH	-0.044	[-0.167; 0.079]	0.477	-0.047	[-0.175; 0.081]	0.465
Total of tocopherols	Plasma	5000	LH	-0.019	[-0.187; 0.149]	0.824	-0.029	[-0.205; 0.147]	0.743
Lutein	Plasma	50	LH	0.037	[-0.093; 0.167]	0.572	0.065	[-0.077; 0.207]	0.362
Zeaxanthin	Plasma	10	LH	0.020	[-0.124; 0.164]	0.782	0.037	[-0.115; 0.189]	0.626
β-cryptoxanthin	Plasma	20	LH	0.021	[-0.082; 0.124]	0.679	0.045	[-0.066; 0.157]	0.419
Total of xanthophylls	Plasma	100	LH	0.001	[-0.197; 0.198]	0.996	0.055	[-0.165; 0.275]	0.617
α-carotene	Plasma	20	LH	-0.006	[-0.144; 0.132]	0.933	0.023	[-0.131; 0.177]	0.771
β-carotene	Plasma	100	LH	-0.038	[-0.210; 0.133]	0.657	-0.003	[-0.206; 0.199]	0.975
Lycopene	Plasma	50	LH	-0.052	[-0.232; 0.127]	0.561	-0.048	[-0.233; 0.137]	0.605
Phytofluene	Plasma	100	LH	-0.066	[-0.295; 0.163]	0.565	-0.046	[-0.288; 0.196]	0.705
Phytoene	Plasma	20	LH	-0.118	[-0.263; 0.027]	0.108	-0.111	[-0.261; 0.038]	0.142
Total of carotenes	Plasma	200	LH	-0.136	[-0.311; 0.038]	0.123	-0.116	[-0.311; 0.079]	0.240
Total of carotenoids	Plasma	200	LH	-0.088	[-0.228; 0.053]	0.217	-0.063	[-0.226; 0.101]	0.448
Total of antioxidants	Plasma	5000	LH	-0.017	[-0.186; 0.151]	0.839	-0.035	[-0.209; 0.140]	0.693
Retinol	Plasma	200	LH	0.087	[-0.067; 0.241]	0.261	0.077	[-0.088; 0.242]	0.353
α-tocopherol	Follicular fluid	1000	LH	-0.010	[-0.132; 0.111]	0.863	-0.014	[-0.142; 0.113]	0.826
γ-tocopherol	Follicular fluid	50	LH	-0.046	[-0.183; 0.090]	0.502	-0.059	[-0.210; 0.093]	0.442
Total of tocopherols	Follicular fluid	1000	LH	-0.012	[-0.132; 0.108]	0.842	-0.016	[-0.142; 0.110]	0.802
Lutein	Follicular fluid	20	LH	0.042	[-0.058; 0.143]	0.406	0.053	[-0.052; 0.157]	0.319
Zeaxanthin	Follicular fluid	5	LH	0.017	[-0.136; 0.170]	0.826	0.033	[-0.127; 0.192]	0.684
β-cryptoxanthin	Follicular fluid	20	LH	-0.072	[-0.220; 0.075]	0.332	-0.054	[-0.217; 0.109]	0.513
Total of xanthophylls	Follicular fluid	50	LH	-0.018	[-0.206; 0.170]	0.848	0.024	[-0.185; 0.234]	0.818
α-carotene	Follicular fluid	5	LH	-0.023	[-0.094; 0.049]	0.530	-0.014	[-0.093; 0.065]	0.728
β-carotene	Follicular fluid	10	LH	-0.019	[-0.078; 0.040]	0.528	-0.011	[-0.077; 0.054]	0.730
Lycopene	Follicular fluid	5	LH	-0.018	[-0.150; 0.114]	0.783	-0.006	[-0.148; 0.136]	0.929
Phytofluene	Follicular fluid	5	LH	0.112	[-0.161; 0.385]	0.414	0.155	[-0.137; 0.446]	0.292
Total of carotenes	Follicular fluid	20	LH	-0.023	[-0.102; 0.055]	0.557	-0.014	[-0.101; 0.073]	0.752
Total of carotenoids	Follicular fluid	100	LH	-0.064	[-0.276; 0.149]	0.551	-0.015	[-0.255; 0.225]	0.898
Total of antioxidants	Follicular fluid	1000	LH	-0.021	[-0.146; 0.104]	0.741	-0.029	[-0.158; 0.101]	0.660
Retinol	Follicular fluid	100	LH	0.011	[-0.086; 0.107]	0.826	0.001	[-0.104; 0.106]	0.979
Estradiol
α-tocopherol	Plasma	5000	Estradiol	0.040*	[-0.006; 0.086]	0.090	0.037	[-0.010; 0.084]	0.119
γ-tocopherol	Plasma	200	Estradiol	-0.004	[-0.041; 0.033]	0.830	-0.005	[-0.042; 0.033]	0.809
Total of tocopherols	Plasma	5000	Estradiol	0.038*	[-0.007; 0.084]	0.096	0.036	[-0.010; 0.082]	0.126
Lutein	Plasma	50	Estradiol	0.008	[-0.030; 0.046]	0.674	0.021	[-0.020; 0.061]	0.314
Zeaxanthin	Plasma	10	Estradiol	0.019	[-0.024; 0.062]	0.385	0.029	[-0.016; 0.074]	0.197
β-cryptoxanthin	Plasma	20	Estradiol	0.011	[-0.017; 0.039]	0.436	0.016	[-0.013; 0.044]	0.274
Total of xanthophylls	Plasma	100	Estradiol	0.020	[-0.037; 0.076]	0.493	0.037	[-0.023; 0.097]	0.224
α-carotene	Plasma	20	Estradiol	0.020	[-0.021; 0.061]	0.334	0.037*	[-0.007; 0.080]	0.098
β-carotene	Plasma	100	Estradiol	0.015	[-0.038; 0.068]	0.568	0.050	[-0.010; 0.111]	0.100
Lycopene	Plasma	50	Estradiol	-0.001	[-0.056; 0.054]	0.965	0.002	[-0.053; 0.057]	0.946
Phytofluene	Plasma	100	Estradiol	-0.018	[-0.088; 0.052]	0.611	-0.007	[-0.079; 0.064]	0.841
Phytoene	Plasma	20	Estradiol	-0.026	[-0.064; 0.012]	0.182	-0.023	[-0.061; 0.016]	0.246
Total of carotenes	Plasma	200	Estradiol	-0.008	[-0.062; 0.047]	0.778	0.012	[-0.047; 0.071]	0.693
Total of carotenoids	Plasma	200	Estradiol	0.004	[-0.039; 0.047]	0.858	0.021	[-0.026; 0.068]	0.383
Total of antioxidants	Plasma	5000	Estradiol	0.056**	[0.010; 0.102]	0.017	0.052**	[0.005; 0.099]	0.029
Retinol	Plasma	200	Estradiol	0.027	[-0.018; 0.073]	0.239	0.022	[-0.025; 0.069]	0.354
α-tocopherol	Follicular fluid	1000	Estradiol	0.061**	[0.028; 0.094]	<0.001	0.062**	[0.028; 0.095]	<0.001
γ-tocopherol	Follicular fluid	50	Estradiol	0.025	[-0.015; 0.065]	0.214	0.024	[-0.018; 0.066]	0.264
Total of tocopherols	Follicular fluid	1000	Estradiol	0.060**	[0.028; 0.093]	<0.001	0.061**	[0.028; 0.095]	<0.001
Lutein	Follicular fluid	20	Estradiol	0.020	[-0.010; 0.051]	0.192	0.026	[-0.005; 0.057]	0.100
Zeaxanthin	Follicular fluid	5	Estradiol	0.015	[-0.031; 0.061]	0.511	0.023	[-0.023; 0.070]	0.320
β-cryptoxanthin	Follicular fluid	20	Estradiol	-0.002	[-0.048; 0.044]	0.930	0.011	[-0.038; 0.059]	0.659
Total of xanthophylls	Follicular fluid	50	Estradiol	0.020	[-0.038; 0.078]	0.490	0.040	[-0.021; 0.101]	0.192
α-carotene	Follicular fluid	5	Estradiol	-0.001	[-0.024; 0.021]	0.901	0.006	[-0.018; 0.030]	0.626
β-carotene	Follicular fluid	10	Estradiol	0.006	[-0.012; 0.025]	0.490	0.013	[-0.007; 0.033]	0.185
Lycopene	Follicular fluid	5	Estradiol	-0.018	[-0.060; 0.023]	0.378	-0.010	[-0.054; 0.033]	0.636
Phytofluene	Follicular fluid	5	Estradiol	0.010	[-0.066; 0.086]	0.794	0.026	[-0.053; 0.106]	0.514
Total of carotenes	Follicular fluid	20	Estradiol	0.007	[-0.017; 0.031]	0.580	0.015	[-0.011; 0.041]	0.261
Total of carotenoids	Follicular fluid	100	Estradiol	0.020	[-0.046; 0.086]	0.543	0.045	[-0.027; 0.118]	0.212
Total of antioxidants	Follicular fluid	1000	Estradiol	0.061**	[0.027; 0.094]	<0.001	0.062**	[0.027; 0.096]	<0.001
Retinol	Follicular fluid	100	Estradiol	0.027*	[-0.001; 0.056]	0.056	0.027*	[-0.004; 0.057]	0.086
Progesterone
α-tocopherol	Plasma	5000	Progesterone	0.023	[-0.100; 0.146]	0.712	0.016	[-0.110; 0.143]	0.797
γ-tocopherol	Plasma	200	Progesterone	-0.038	[-0.132; 0.056]	0.422	-0.038	[-0.135; 0.058]	0.432
Total of tocopherols	Plasma	5000	Progesterone	0.020	[-0.101; 0.141]	0.744	0.014	[-0.111; 0.138]	0.828
Lutein	Plasma	50	Progesterone	-0.005	[-0.103; 0.092]	0.912	0.017	[-0.088; 0.122]	0.748
Zeaxanthin	Plasma	10	Progesterone	0.037	[-0.074; 0.148]	0.507	0.058	[-0.058; 0.175]	0.320
β-cryptoxanthin	Plasma	20	Progesterone	0.061*	[-0.01; 0.132]	0.091	0.074**	[0.001; 0.147]	0.046
Total of xanthophylls	Plasma	100	Progesterone	0.021	[-0.126; 0.169]	0.774	0.063	[-0.094; 0.220]	0.427
α-carotene	Plasma	20	Progesterone	-0.023	[-0.129; 0.083]	0.669	-0.008	[-0.123; 0.107]	0.886
β-carotene	Plasma	100	Progesterone	0.016	[-0.12; 0.151]	0.82	0.068	[-0.090; 0.226]	0.396
Lycopene	Plasma	50	Progesterone	-0.072	[-0.212; 0.068]	0.309	-0.066	[-0.208; 0.077]	0.360
Phytofluene	Plasma	100	Progesterone	-0.053	[-0.231; 0.125]	0.553	-0.040	[-0.225; 0.145]	0.669
Phytoene	Plasma	20	Progesterone	-0.044	[-0.142; 0.054]	0.372	-0.040	[-0.139; 0.060]	0.430
Total of carotenes	Plasma	200	Progesterone	-0.065	[-0.204; 0.074]	0.354	-0.042	[-0.194; 0.110]	0.581
Total of carotenoids	Plasma	200	Progesterone	-0.039	[-0.151; 0.072]	0.482	-0.011	[-0.134; 0.112]	0.854
Total of antioxidants	Plasma	5000	Progesterone	0.019	[-0.108; 0.147]	0.767	0.006	[-0.124; 0.137]	0.926
Retinol	Plasma	200	Progesterone	0.014	[-0.103; 0.132]	0.808	0.005	[-0.118; 0.127]	0.938
α-tocopherol	Follicular fluid	1000	Progesterone	0.026	[-0.065; 0.117]	0.569	0.022	[-0.072; 0.117]	0.636
γ-tocopherol	Follicular fluid	50	Progesterone	0.016	[-0.087; 0.120]	0.755	0.015	[-0.096; 0.125]	0.793
Total of tocopherols	Follicular fluid	1000	Progesterone	0.026	[-0.064; 0.116]	0.564	0.023	[-0.071; 0.116]	0.631
Lutein	Follicular fluid	20	Progesterone	0.012	[-0.067; 0.091]	0.765	0.021	[-0.061; 0.103]	0.609
Zeaxanthin	Follicular fluid	5	Progesterone	0.020	[-0.098; 0.137]	0.741	0.034	[-0.087; 0.154]	0.582
β-cryptoxanthin	Follicular fluid	20	Progesterone	-0.072	[-0.190; 0.045]	0.223	-0.055	[-0.180; 0.071]	0.387
Total of xanthophylls	Follicular fluid	50	Progesterone	-0.028	[-0.176; 0.119]	0.702	0.006	[-0.153; 0.166]	0.937
α-carotene	Follicular fluid	5	Progesterone	-0.080**	[-0.135; -0.025]	0.005	-0.078	[-0.139; -0.018]	0.011
β-carotene	Follicular fluid	10	Progesterone	-0.047**	[-0.093; -0.001]	0.046	-0.045	[-0.097; 0.006]	0.082
Lycopene	Follicular fluid	5	Progesterone	-0.138**	[-0.240; -0.036]	0.009	-0.133	[-0.243; -0.024]	0.017
Phytofluene	Follicular fluid	5	Progesterone	0.056	[-0.138; 0.250]	0.566	0.085	[-0.120; 0.291]	0.412
Total of carotenes	Follicular fluid	20	Progesterone	-0.069**	[-0.129; -0.009]	0.024	-0.068	[-0.135; -0.002]	0.045
Total of carotenoids	Follicular fluid	100	Progesterone	-0.130	[-0.297; 0.038]	0.127	-0.105	[-0.293; 0.082]	0.265
Total of antioxidants	Follicular fluid	1000	Progesterone	0.016	[-0.078; 0.110]	0.737	0.012	[-0.084; 0.108]	0.807
Retinol	Follicular fluid	100	Progesterone	-0.008	[-0.081; 0.066]	0.836	-0.017	[-0.097; 0.063]	0.666
Oocyte mature rate
Molecules (nmol/L)	Fluid	Increment	Outcome	Unadjusted β	Unadjusted OR [95%CI]	P-value	Adjusted β	Adjusted OR [95%CI]	P-value
α-tocopherol	Plasma	5000	Oocyte mature rate	-0.020	0.98 [0.90; 1.07]	0.64	-0.013	0.99 [0.90; 1.08]	0.77
γ-tocopherol	Plasma	200	Oocyte mature rate	-0.002	1.00 [0.94; 1.06]	0.94	-0.004	1.00 [0.94; 1.06]	0.91
Total of tocopherols	Plasma	5000	Oocyte mature rate	-0.019	0.98 [0.90; 1.06]	0.65	-0.013	0.99 [0.91; 1.08]	0.77
Lutein	Plasma	50	Oocyte mature rate	0.020	1.02 [0.95; 1.09]	0.58	0.009	1.01 [0.94; 1.09]	0.81
Zeaxanthin	Plasma	10	Oocyte mature rate	0.005	1.00 [0.93; 1.09]	0.91	-0.010	0.99 [0.91; 1.07]	0.82
β-cryptoxanthin	Plasma	20	Oocyte mature rate	0.001	1.00 [0.95; 1.05]	0.98	-0.010	0.99 [0.94; 1.05]	0.72
Total of xanthophylls	Plasma	100	Oocyte mature rate	-0.003	1.00 [0.90; 1.10]	0.96	-0.027	0.97 [0.87; 1.09]	0.64
α-carotene	Plasma	20	Oocyte mature rate	-0.012	0.99 [0.91; 1.07]	0.76	-0.029	0.97 [0.89; 1.06]	0.51
β-carotene	Plasma	100	Oocyte mature rate	0.022	1.02 [0.93; 1.13]	0.66	-0.015	0.98 [0.88; 1.10]	0.79
Lycopene	Plasma	50	Oocyte mature rate	0.059	1.06 [0.96; 1.17]	0.23	0.066	1.07 [0.97; 1.18]	0.18
Phytofluene	Plasma	100	Oocyte mature rate	0.141**	1.15 [1.02; 1.30]	0.026	0.144**	1.15 [1.02; 1.31]	0.029
Phytoene	Plasma	20	Oocyte mature rate	0.100**	1.10 [1.02; 1.20]	0.018	0.098**	1.10 [1.01; 1.20]	0.021
Total of carotenes	Plasma	200	Oocyte mature rate	0.061	1.06 [0.97; 1.17]	0.21	0.055	1.06 [0.95; 1.17]	0.30
Total of carotenoids	Plasma	200	Oocyte mature rate	0.025	1.03 [0.95; 1.10]	0.51	0.012	1.01 [0.93; 1.10]	0.77
Total of antioxidants	Plasma	5000	Oocyte mature rate	-0.018	0.98 [0.90; 1.07]	0.66	-0.013	0.99 [0.91; 1.08]	0.77
Retinol	Plasma	200	Oocyte mature rate	-0.024	0.98 [0.90; 1.06]	0.57	-0.015	0.99 [0.90; 1.07]	0.73
α-tocopherol	Follicular fluid	1000	Oocyte mature rate	-0.064**	0.94 [0.88; 1.00]	0.021	-0.060	0.94 [0.88; 1.01]	0.026
γ-tocopherol	Follicular fluid	50	Oocyte mature rate	-0.002	1.00 [0.92; 1.08]	0.97	-0.001	1.00 [0.92; 1.08]	0.98
Total of tocopherols	Follicular fluid	1000	Oocyte mature rate	-0.063*	0.94 [0.88; 1.00]	0.060	-0.059	0.94 [0.88; 1.01]	0.080
Lutein	Follicular fluid	20	Oocyte mature rate	0.029	1.03 [0.97; 1.09]	0.31	0.026	1.03 [0.97; 1.09]	0.37
Zeaxanthin	Follicular fluid	5	Oocyte mature rate	-0.005	0.99 [0.92; 1.08]	0.90	-0.021	0.98 [0.90; 1.07]	0.63
β-cryptoxanthin	Follicular fluid	20	Oocyte mature rate	-0.015	0.98 [0.91; 1.07]	0.71	-0.036	0.96 [0.88; 1.05]	0.41
Total of xanthophylls	Follicular fluid	50	Oocyte mature rate	-0.009	0.99 [0.90; 1.09]	0.85	-0.042	0.96 [0.86; 1.07]	0.45
α-carotene	Follicular fluid	5	Oocyte mature rate	-0.031	0.97 [0.93; 1.01]	0.12	-0.046	0.95 [0.92; 1.00]	0.030
β-carotene	Follicular fluid	10	Oocyte mature rate	-0.026*	0.97 [0.95; 1.00]	0.091	-0.043	0.96 [0.93; 0.99]	0.013
Lycopene	Follicular fluid	5	Oocyte mature rate	-0.036	0.97 [0.91; 1.02]	0.24	-0.049	0.95 [0.89; 1.01]	0.13
Phytofluene	Follicular fluid	5	Oocyte mature rate	-0.018	0.98 [0.87; 1.10]	0.76	-0.031	0.97 [0.85; 1.10]	0.63
Total of carotenes	Follicular fluid	20	Oocyte mature rate	-0.034*	0.97 [0.93; 1.00]	0.074	-0.052	0.95 [0.91; 0.99]	0.014
Total of carotenoids	Follicular fluid	100	Oocyte mature rate	-0.066	0.94 [0.84; 1.04]	0.22	-0.120	0.89 [0.78; 1.00]	0.053
Total of antioxidants	Follicular fluid	1000	Oocyte mature rate	-0.078**	0.92 [0.87; 0.99]	0.021	-0.075	0.93 [0.87; 0.99]	0.026
Retinol	Follicular fluid	100	Oocyte mature rate	-0.052**	0.95 [0.90; 1.00]	0.038	-0.057	0.94 [0.90; 1.00]	0.034
Fertilization rate
α-tocopherol	Plasma	5000	Fertilization rate	-0.217**	0.80 [0.72; 0.89]	<0.001	-0.189	0.83 [0.74; 0.93]	0.001
γ-tocopherol	Plasma	200	Fertilization rate	-0.184**	0.83 [0.78; 0.89]	<0.001	-0.175	0.84 [0.78; 0.90]	<0.001
Total of tocopherols	Plasma	5000	Fertilization rate	-0.221**	0.80 [0.72; 0.89]	<0.001	-0.195	0.82 [0.74; 0.92]	<0.001
Lutein	Plasma	50	Fertilization rate	0.100**	1.10 [1.01; 1.21]	0.035	0.064	1.07 [0.97; 1.18]	0.20
Zeaxanthin	Plasma	10	Fertilization rate	0.126**	1.13 [1.02; 1.26]	0.019	0.093*	1.10 [0.99; 1.22]	0.088
β-cryptoxanthin	Plasma	20	Fertilization rate	0.013	1.01 [0.95; 1.08]	0.68	-0.015	0.99 [0.92; 1.05]	0.65
Total of xanthophylls	Plasma	100	Fertilization rate	0.120*	1.13 [0.99; 1.29]	0.078	0.055	1.06 [0.92; 1.22]	0.45
α-carotene	Plasma	20	Fertilization rate	0.058	1.06 [0.96; 1.17]	0.25	0.029	1.03 [0.92; 1.15]	0.60
β-carotene	Plasma	100	Fertilization rate	0.076	1.08 [0.96; 1.22]	0.22	0.004	1.00 [0.87; 1.16]	0.96
Lycopene	Plasma	50	Fertilization rate	0.036	1.04 [0.92; 1.17]	0.56	0.036	1.04 [0.92; 1.17]	0.56
Phytofluene	Plasma	100	Fertilization rate	0.146*	1.16 [0.99; 1.35]	0.062	0.113	1.12 [0.96; 1.31]	0.16
Phytoene	Plasma	20	Fertilization rate	0.026	1.03 [0.93; 1.13]	0.59	0.016	1.02 [0.92; 1.12]	0.74
Total of carotenes	Plasma	200	Fertilization rate	0.080	1.08 [0.96; 1.22]	0.19	0.037	1.04 [0.91; 1.18]	0.58
Total of carotenoids	Plasma	200	Fertilization rate	0.086*	1.09 [0.99; 1.20]	0.083	0.039	1.04 [0.93; 1.16]	0.48
Total of antioxidants	Plasma	5000	Fertilization rate	-0.223**	0.80 [0.72; 0.89]	<0.001	-0.194	0.82 [0.74; 0.92]	<0.001
Retinol	Plasma	200	Fertilization rate	-0.095**	0.91 [0.83; 1.00]	0.049	-0.072	0.93 [0.84; 1.03]	0.17
α-tocopherol	Follicular fluid	1000	Fertilization rate	-0.015	0.99 [0.91; 1.07]	0.74	0.014	1.01 [0.93; 1.10]	0.76
γ-tocopherol	Follicular fluid	50	Fertilization rate	-0.101**	0.90 [0.83; 0.99]	0.022	-0.081	0.92 [0.84; 1.01]	0.076
Total of tocopherols	Follicular fluid	1000	Fertilization rate	-0.019	0.98 [0.90; 1.07]	0.66	0.010	1.01 [0.93; 1.10]	0.82
Lutein	Follicular fluid	20	Fertilization rate	0.094**	1.10 [1.02; 1.18]	0.014	0.079**	1.08 [1.00; 1.17]	0.039
Zeaxanthin	Follicular fluid	5	Fertilization rate	0.149**	1.16 [1.04; 1.30]	0.0097	0.126**	1.13 [1.01; 1.27]	0.028
β-cryptoxanthin	Follicular fluid	20	Fertilization rate	0.062	1.06 [0.96; 1.18]	0.24	0.021	1.02 [0.92; 1.14]	0.71
Total of xanthophylls	Follicular fluid	50	Fertilization rate	0.160**	1.17 [1.03; 1.34]	0.015	0.113	1.12 [0.98; 1.28]	0.11
α-carotene	Follicular fluid	5	Fertilization rate	0.058*	1.06 [1.00; 1.12]	0.051	0.040	1.04 [0.98; 1.11]	0.20
β-carotene	Follicular fluid	10	Fertilization rate	0.018	1.02 [0.98; 1.06]	0.40	-0.010	0.99 [0.94; 1.04]	0.68
Lycopene	Follicular fluid	5	Fertilization rate	0.043	1.04 [0.96; 1.14]	0.33	0.006	1.01 [0.92; 1.10]	0.89
Phytofluene	Follicular fluid	5	Fertilization rate	0.195**	1.21 [1.04; 1.42]	0.016	0.153*	1.16 [0.98; 1.38]	0.076
Total of carotenes	Follicular fluid	20	Fertilization rate	0.042	1.04 [0.99; 1.10]	0.14	0.011	1.01 [0.95; 1.07]	0.72
Total of carotenoids	Follicular fluid	100	Fertilization rate	0.160**	1.17 [1.01; 1.36]	0.036	0.085	1.09 [0.92; 1.29]	0.31
Total of antioxidants	Follicular fluid	1000	Fertilization rate	-0.016	0.98 [0.90; 1.07]	0.72	0.009	1.01 [0.93; 1.10]	0.84
Retinol	Follicular fluid	100	Fertilization rate	-0.091**	0.91 [0.86; 0.97]	0.0024	-0.080**	0.92 [0.87; 0.98]	0.016
Top-quality embryo rate
α-tocopherol	Plasma	5000	Top quality embryo	-0.057	0.94 [0.82; 1.09]	0.42	-0.041	0.96 [0.83; 1.11]	0.58
γ-tocopherol	Plasma	200	Top quality embryo	-0.044	0.96 [0.86; 1.07]	0.43	-0.044	0.96 [0.86; 1.07]	0.43
Total of tocopherols	Plasma	5000	Top quality embryo	-0.059	0.94 [0.82; 1.08]	0.41	-0.043	0.96 [0.83; 1.11]	0.56
Lutein	Plasma	50	Top quality embryo	-0.080	0.92 [0.83; 1.03]	0.14	-0.103*	0.90 [0.81; 1.01]	0.068
Zeaxanthin	Plasma	10	Top quality embryo	-0.054	0.95 [0.84; 1.07]	0.37	-0.072	0.93 [0.82; 1.05]	0.24
β-cryptoxanthin	Plasma	20	Top quality embryo	-0.007	0.99 [0.92; 1.07]	0.86	-0.028	0.97 [0.90; 1.05]	0.50
Total of xanthophylls	Plasma	100	Top quality embryo	-0.075	0.93 [0.80; 1.08]	0.34	-0.123	0.88 [0.75; 1.04]	0.14
α-carotene	Plasma	20	Top quality embryo	-0.053	0.95 [0.84; 1.07]	0.38	-0.080	0.92 [0.81; 1.05]	0.22
β-carotene	Plasma	100	Top quality embryo	-0.011	0.99 [0.87; 1.13]	0.88	-0.062	0.94 [0.80; 1.10]	0.44
Lycopene	Plasma	50	Top quality embryo	-0.136*	0.87 [0.75; 1.01]	0.071	-0.135*	0.87 [0.75; 1.01]	0.073
Phytofluene	Plasma	100	Top quality embryo	-0.195**	0.82 [0.69; 0.99]	0.036	-0.221**	0.80 [0.66; 0.97]	0.020
Phytoene	Plasma	20	Top quality embryo	-0.087	0.92 [0.81; 1.03]	0.15	-0.097	0.91 [0.81; 1.02]	0.11
Total of carotenes	Plasma	200	Top quality embryo	-0.090	0.91 [0.79; 1.05]	0.21	-0.132*	0.88 [0.75; 1.02]	0.082
Total of carotenoids	Plasma	200	Top quality embryo	-0.086	0.92 [0.82; 1.03]	0.14	-0.139**	0.87 [0.77; 0.99]	0.029
Total of antioxidants	Plasma	5000	Top quality embryo	-0.045	0.96 [0.83; 1.10]	0.53	-0.025	0.98 [0.84; 1.13]	0.74
Retinol	Plasma	200	Top quality embryo	0.007	1.01 [0.90; 1.13]	0.90	0.023	1.02 [0.91; 1.15]	0.70
α-tocopherol	Follicular fluid	1000	Top quality embryo	-0.058	0.94 [0.85; 1.05]	0.28	-0.047	0.95 [0.86; 1.06]	0.39
γ-tocopherol	Follicular fluid	50	Top quality embryo	-0.025	0.98 [0.87; 1.09]	0.67	-0.024	0.98 [0.87; 1.10]	0.69
Total of tocopherols	Follicular fluid	1000	Top quality embryo	-0.057	0.94 [0.85; 1.05]	0.27	-0.047	0.95 [0.86; 1.06]	0.38
Lutein	Follicular fluid	20	Top quality embryo	-0.032	0.97 [0.90; 1.05]	0.43	-0.038	0.96 [0.89; 1.04]	0.36
Zeaxanthin	Follicular fluid	5	Top quality embryo	-0.118*	0.89 [0.78; 1.01]	0.075	-0.134*	0.88 [0.77; 1.00]	0.051
β-cryptoxanthin	Follicular fluid	20	Top quality embryo	-0.057	0.94 [0.84; 1.07]	0.36	-0.090	0.91 [0.81; 1.04]	0.16
Total of xanthophylls	Follicular fluid	50	Top quality embryo	-0.090	0.91 [0.79; 1.06]	0.23	-0.134*	0.87 [0.75; 1.02]	0.087
α-carotene	Follicular fluid	5	Top quality embryo	-0.010	0.99 [0.93; 1.05]	0.75	-0.023	0.98 [0.92; 1.04]	0.49
β-carotene	Follicular fluid	10	Top quality embryo	-0.002	1.00 [0.95; 1.05]	0.92	-0.015	0.98 [0.93; 1.04]	0.57
Lycopene	Follicular fluid	5	Top quality embryo	-0.033	0.97 [0.87; 1.07]	0.53	-0.049	0.95 [0.86; 1.06]	0.36
Phytofluene	Follicular fluid	5	Top quality embryo	-0.150	0.86 [0.72; 1.03]	0.11	-0.175*	0.84 [0.69; 1.01]	0.070
Total of carotenes	Follicular fluid	20	Top quality embryo	-0.018	0.98 [0.92; 1.05]	0.57	-0.032	0.97 [0.91; 1.03]	0.34
Total of carotenoids	Follicular fluid	100	Top quality embryo	-0.085	0.92 [0.77; 1.09]	0.33	-0.143	0.87 [0.72; 1.04]	0.13
Total of antioxidants	Follicular fluid	1000	Top quality embryo	-0.082	0.92 [0.83; 1.03]	0.13	-0.075	0.93 [0.83; 1.04]	0.18
Retinol	Follicular fluid	100	Top quality embryo	0.010	1.01 [0.94; 1.08]	0.79	0.020	1.02 [0.95; 1.10]	0.61
Fragmentation rate
α-tocopherol	Plasma	5000	Fragmentation rate	0.099*	1.10 [1.00; 1.22]	0.053	0.087*	1.09 [0.98; 1.21]	0.099
γ-tocopherol	Plasma	200	Fragmentation rate	0.104**	1.11 [1.03; 1.20]	0.007	0.102**	1.11 [1.02; 1.20]	0.010
Total of tocopherols	Plasma	5000	Fragmentation rate	0.103**	1.11 [1.00; 1.22]	0.041	0.092*	1.10 [0.99; 1.21]	0.079
Lutein	Plasma	50	Fragmentation rate	0.007	1.01 [0.94; 1.08]	0.85	0.033	1.03 [0.96; 1.11]	0.38
Zeaxanthin	Plasma	10	Fragmentation rate	0.048	1.05 [0.97; 1.14]	0.25	0.082*	1.09 [1.00; 1.18]	0.059
β-cryptoxanthin	Plasma	20	Fragmentation rate	-0.040	0.96 [0.91; 1.01]	0.15	-0.027	0.97 [0.92; 1.03]	0.37
Total of xanthophylls	Plasma	100	Fragmentation rate	-0.077	0.93 [0.83; 1.03]	0.17	-0.026	0.97 [0.87; 1.10]	0.66
α-carotene	Plasma	20	Fragmentation rate	-0.037	0.96 [0.89; 1.05]	0.38	-0.059	0.94 [0.86; 1.03]	0.20
β-carotene	Plasma	100	Fragmentation rate	0.003	1.00 [0.91; 1.10]	0.95	0.008	1.01 [0.90; 1.13]	0.89
Lycopene	Plasma	50	Fragmentation rate	0.095*	1.10 [0.99; 1.22]	0.065	0.111**	1.12 [1.01; 1.24]	0.035
Phytofluene	Plasma	100	Fragmentation rate	-0.020	0.98 [0.87; 1.11]	0.75	-0.016	0.98 [0.87; 1.12]	0.81
Phytoene	Plasma	20	Fragmentation rate	0.048	1.05 [0.97; 1.14]	0.24	0.046	1.05 [0.96; 1.14]	0.27
Total of carotenes	Plasma	200	Fragmentation rate	-0.044	0.96 [0.87; 1.06]	0.40	-0.037	0.96 [0.86; 1.08]	0.51
Total of carotenoids	Plasma	200	Fragmentation rate	-0.037	0.96 [0.89; 1.04]	0.37	-0.005	1.00 [0.91; 1.09]	0.92
Total of antioxidants	Plasma	5000	Fragmentation rate	0.080	1.08 [0.98; 1.20]	0.12	0.058	1.06 [0.95; 1.18]	0.28
Retinol	Plasma	200	Fragmentation rate	0.035	1.04 [0.96; 1.12]	0.39	0.039	1.04 [0.95; 1.13]	0.38
α-tocopherol	Follicular fluid	1000	Fragmentation rate	0.045	1.05 [0.97; 1.12]	0.21	0.029	1.03 [0.96; 1.11]	0.45
γ-tocopherol	Follicular fluid	50	Fragmentation rate	0.081	1.08 [1.00; 1.17]	0.046	0.090**	1.09 [1.01; 1.19]	0.036
Total of tocopherols	Follicular fluid	1000	Fragmentation rate	0.047	1.05 [0.98; 1.12]	0.19	0.032	1.03 [0.96; 1.11]	0.40
Lutein	Follicular fluid	20	Fragmentation rate	-0.020	0.98 [0.93; 1.04]	0.48	-0.020	0.98 [0.93; 1.04]	0.48
Zeaxanthin	Follicular fluid	5	Fragmentation rate	0.074*	1.08 [0.99; 1.17]	0.089	0.075*	1.08 [0.99; 1.18]	0.094
β-cryptoxanthin	Follicular fluid	20	Fragmentation rate	-0.110**	0.90 [0.82; 0.98]	0.015	-0.098**	0.91 [0.83; 1.00]	0.039
Total of xanthophylls	Follicular fluid	50	Fragmentation rate	-0.068	0.93 [0.84; 1.04]	0.20	-0.028	0.97 [0.87; 1.09]	0.63
α-carotene	Follicular fluid	5	Fragmentation rate	-0.049**	0.95 [0.91; 1.00]	0.035	-0.054**	0.95 [0.90; 0.99]	0.030
β-carotene	Follicular fluid	10	Fragmentation rate	-0.056**	0.95 [0.91; 0.98]	0.0034	-0.060**	0.94 [0.90; 0.98]	0.0055
Lycopene	Follicular fluid	5	Fragmentation rate	-0.108**	0.90 [0.83; 0.97]	0.0074	-0.090**	0.91 [0.84; 0.99]	0.036
Phytofluene	Follicular fluid	5	Fragmentation rate	-0.035	0.97 [0.85; 1.09]	0.58	-0.019	0.98 [0.86; 1.12]	0.78
Total of carotenes	Follicular fluid	20	Fragmentation rate	-0.071**	0.93 [0.89; 0.98]	0.0028	-0.070**	0.93 [0.89; 0.98]	0.0068
Total of carotenoids	Follicular fluid	100	Fragmentation rate	-0.164**	0.85 [0.75; 0.96]	0.010	-0.119*	0.89 [0.77; 1.02]	0.093
Total of antioxidants	Follicular fluid	1000	Fragmentation rate	0.054	1.06 [0.98; 1.13]	0.15	0.035	1.04 [0.96; 1.12]	0.38
Retinol	Follicular fluid	100	Fragmentation rate	0.002	1.00 [0.95; 1.06]	0.94	-0.005	1.00 [0.94; 1.05]	0.87
Blastocyst rate
α-tocopherol	Plasma	5000	Blastocyst rate	0.002	1.00 [0.91; 1.11]	0.97	0.042	1.04 [0.94; 1.16]	0.43
γ-tocopherol	Plasma	200	Blastocyst rate	-0.035	0.97 [0.90; 1.04]	0.35	-0.022	0.98 [0.91; 1.05]	0.57
Total of tocopherols	Plasma	5000	Blastocyst rate	-0.001	1.00 [0.91; 1.10]	0.99	0.039	1.04 [0.94; 1.15]	0.45
Lutein	Plasma	50	Blastocyst rate	-0.039	0.96 [0.90; 1.03]	0.27	-0.086**	0.92 [0.85; 0.99]	0.023
Zeaxanthin	Plasma	10	Blastocyst rate	-0.020	0.98 [0.90; 1.06]	0.64	-0.051	0.95 [0.87; 1.03]	0.24
β-cryptoxanthin	Plasma	20	Blastocyst rate	0.068**	1.07 [1.01; 1.13]	0.016	0.054*	1.06 [1.00; 1.12]	0.063
Total of xanthophylls	Plasma	100	Blastocyst rate	0.007	1.01 [0.91; 1.12]	0.90	-0.067	0.94 [0.83; 1.05]	0.25
α-carotene	Plasma	20	Blastocyst rate	0.040	1.04 [0.96; 1.13]	0.33	0.015	1.02 [0.93; 1.11]	0.74
β-carotene	Plasma	100	Blastocyst rate	0.086*	1.09 [0.99; 1.20]	0.084	0.055	1.06 [0.94; 1.19]	0.36
Lycopene	Plasma	50	Blastocyst rate	-0.008	0.99 [0.90; 1.10]	0.87	-0.009	0.99 [0.90; 1.10]	0.86
Phytofluene	Plasma	100	Blastocyst rate	0.057	1.06 [0.94; 1.20]	0.36	0.019	1.02 [0.90; 1.16]	0.77
Phytoene	Plasma	20	Blastocyst rate	0.008	1.01 [0.93; 1.09]	0.84	0.004	1.00 [0.93; 1.09]	0.92
Total of carotenes	Plasma	200	Blastocyst rate	0.078	1.08 [0.98; 1.20]	0.12	0.042	1.04 [0.94; 1.16]	0.44
Total of carotenoids	Plasma	200	Blastocyst rate	0.038	1.04 [0.96; 1.12]	0.35	-0.017	0.98 [0.90; 1.07]	0.71
Total of antioxidants	Plasma	5000	Blastocyst rate	0.002	1.00 [0.91; 1.11]	0.98	0.047	1.05 [0.94; 1.16]	0.38
Retinol	Plasma	200	Blastocyst rate	0.022	1.02 [0.94; 1.11]	0.60	0.059	1.06 [0.97; 1.16]	0.19
α-tocopherol	Follicular fluid	1000	Blastocyst rate	-0.008	0.99 [0.92; 1.06]	0.82	0.015	1.02 [0.94; 1.09]	0.68
γ-tocopherol	Follicular fluid	50	Blastocyst rate	-0.022	0.98 [0.90; 1.06]	0.58	0.003	1.00 [0.92; 1.09]	0.94
Total of tocopherols	Follicular fluid	1000	Blastocyst rate	-0.009	0.99 [0.92; 1.06]	0.80	0.015	1.02 [0.94; 1.09]	0.68
Lutein	Follicular fluid	20	Blastocyst rate	-0.006	0.99 [0.94; 1.05]	0.82	-0.020	0.98 [0.93; 1.04]	0.48
Zeaxanthin	Follicular fluid	5	Blastocyst rate	-0.063	0.94 [0.86; 1.02]	0.15	-0.080*	0.92 [0.85; 1.01]	0.075
β-cryptoxanthin	Follicular fluid	20	Blastocyst rate	0.021	1.02 [0.94; 1.11]	0.62	-0.002	1.00 [0.91; 1.09]	0.96
Total of xanthophylls	Follicular fluid	50	Blastocyst rate	-0.058	0.94 [0.85; 1.05]	0.27	-0.127**	0.88 [0.79; 0.98]	0.024
α-carotene	Follicular fluid	5	Blastocyst rate	0.001	1.00 [0.96; 1.05]	0.96	-0.012	0.99 [0.94; 1.04]	0.63
β-carotene	Follicular fluid	10	Blastocyst rate	0.011	1.01 [0.98; 1.05]	0.55	-0.006	0.99 [0.96; 1.03]	0.78
Lycopene	Follicular fluid	5	Blastocyst rate	0.051	1.05 [0.98; 1.13]	0.18	0.027	1.03 [0.95; 1.11]	0.48
Phytofluene	Follicular fluid	5	Blastocyst rate	0.080	1.08 [0.96; 1.23]	0.21	0.026	1.03 [0.90; 1.17]	0.70
Total of carotenes	Follicular fluid	20	Blastocyst rate	0.017	1.02 [0.97; 1.06]	0.45	-0.002	1.00 [0.95; 1.05]	0.92
Total of carotenoids	Follicular fluid	100	Blastocyst rate	-0.019	0.98 [0.87; 1.11]	0.75	-0.115*	0.89 [0.78; 1.02]	0.09
Total of antioxidants	Follicular fluid	1000	Blastocyst rate	-0.033	0.97 [0.90; 1.04]	0.37	-0.006	0.99 [0.92; 1.07]	0.87
Retinol	Follicular fluid	100	Blastocyst rate	-0.004	1.00 [0.95; 1.05]	0.89	0.024	1.02 [0.97; 1.08]	0.40
Top-quality blastocyst rate
α-tocopherol	Plasma	5000	Top quality blastocyst	-0.122	0.88 [0.75; 1.04]	0.15	-0.108	0.90 [0.76; 1.07]	0.22
γ-tocopherol	Plasma	200	Top quality blastocyst	-0.014	0.99 [0.87; 1.12]	0.83	-0.009	0.99 [0.87; 1.13]	0.89
Total of tocopherols	Plasma	5000	Top quality blastocyst	-0.119	0.89 [0.75; 1.04]	0.15	-0.105	0.90 [0.76; 1.07]	0.22
Lutein	Plasma	50	Top quality blastocyst	-0.124*	0.88 [0.78; 1.01]	0.062	-0.171**	0.84 [0.73; 0.97]	0.016
Zeaxanthin	Plasma	10	Top quality blastocyst	-0.044	0.96 [0.83; 1.10]	0.54	-0.088	0.92 [0.79; 1.06]	0.25
β-cryptoxanthin	Plasma	20	Top quality blastocyst	-0.044	0.96 [0.88; 1.04]	0.31	-0.065	0.94 [0.85; 1.03]	0.17
Total of xanthophylls	Plasma	100	Top quality blastocyst	-0.156*	0.86 [0.71; 1.03]	0.095	-0.245**	0.78 [0.64; 0.96]	0.017
α-carotene	Plasma	20	Top quality blastocyst	0.012	1.01 [0.89; 1.15]	0.86	-0.002	1.00 [0.87; 1.14]	0.98
β-carotene	Plasma	100	Top quality blastocyst	0.083	1.09 [0.95; 1.25]	0.24	0.079	1.08 [0.92; 1.28]	0.35
Lycopene	Plasma	50	Top quality blastocyst	-0.050	0.95 [0.81; 1.12]	0.56	-0.052	0.95 [0.80; 1.12]	0.55
Phytofluene	Plasma	100	Top quality blastocyst	-0.061	0.94 [0.77; 1.15]	0.55	-0.092	0.91 [0.74; 1.12]	0.38
Phytoene	Plasma	20	Top quality blastocyst	-0.090	0.91 [0.80; 1.04]	0.19	-0.093	0.91 [0.80; 1.04]	0.17
Total of carotenes	Plasma	200	Top quality blastocyst	0.036	1.04 [0.89; 1.21]	0.64	0.009	1.01 [0.86; 1.19]	0.92
Total of carotenoids	Plasma	200	Top quality blastocyst	-0.037	0.96 [0.85; 1.10]	0.57	-0.100	0.91 [0.78; 1.05]	0.18
Total of antioxidants	Plasma	5000	Top quality blastocyst	-0.104	0.90 [0.76; 1.07]	0.22	-0.084	0.92 [0.77; 1.09]	0.34
Retinol	Plasma	200	Top quality blastocyst	-0.124*	0.88 [0.77; 1.01]	0.074	-0.124	0.88 [0.76; 1.03]	0.11
α-tocopherol	Follicular fluid	1000	Top quality blastocyst	-0.003	1.00 [0.89; 1.11]	0.96	0.011	1.01 [0.90; 1.13]	0.86
γ-tocopherol	Follicular fluid	50	Top quality blastocyst	0.001	1.00 [0.88; 1.13]	0.98	0.013	1.01 [0.89; 1.15]	0.85
Total of tocopherols	Follicular fluid	1000	Top quality blastocyst	-0.002	1.00 [0.89; 1.11]	0.96	0.011	1.01 [0.90; 1.13]	0.85
Lutein	Follicular fluid	20	Top quality blastocyst	0.001	1.00 [0.93; 1.08]	0.98	-0.005	1.00 [0.92; 1.08]	0.91
Zeaxanthin	Follicular fluid	5	Top quality blastocyst	-0.085	0.92 [0.79; 1.06]	0.25	-0.116	0.89 [0.76; 1.04]	0.13
β-cryptoxanthin	Follicular fluid	20	Top quality blastocyst	0.029	1.03 [0.90; 1.18]	0.67	0.012	1.01 [0.88; 1.16]	0.86
Total of xanthophylls	Follicular fluid	50	Top quality blastocyst	-0.038	0.96 [0.82; 1.13]	0.65	-0.100	0.90 [0.76; 1.08]	0.27
α-carotene	Follicular fluid	5	Top quality blastocyst	0.023	1.02 [0.96; 1.10]	0.51	0.018	1.02 [0.95; 1.09]	0.63
β-carotene	Follicular fluid	10	Top quality blastocyst	0.034	1.03 [0.98; 1.09]	0.18	0.029	1.03 [0.97; 1.09]	0.31
Lycopene	Follicular fluid	5	Top quality blastocyst	-0.003	1.00 [0.90; 1.11]	0.96	-0.019	0.98 [0.88; 1.09]	0.73
Phytofluene	Follicular fluid	5	Top quality blastocyst	-0.031	0.97 [0.80; 1.18]	0.76	-0.057	0.94 [0.78; 1.15]	0.57
Total of carotenes	Follicular fluid	20	Top quality blastocyst	0.032	1.03 [0.97; 1.10]	0.33	0.024	1.02 [0.96; 1.10]	0.50
Total of carotenoids	Follicular fluid	100	Top quality blastocyst	0.030	1.03 [0.86; 1.24]	0.75	-0.042	0.96 [0.78; 1.18]	0.69
Total of antioxidants	Follicular fluid	1000	Top quality blastocyst	-0.020	0.98 [0.88; 1.10]	0.73	-0.005	0.99 [0.88; 1.12]	0.93
Retinol	Follicular fluid	100	Top quality blastocyst	-0.061	0.94 [0.86; 1.03]	0.18	-0.054	0.95 [0.86; 1.04]	0.26
Biochemical pregnancy at Day 7 PET$
α-tocopherol	Plasma	5000	Biochemical pregnancy at Day 7 PET	-0.197	0.82 [0.63; 1.05]	0.125	-0.261*	0.77 [0.57; 1.00]	0.068
γ-tocopherol	Plasma	200	Biochemical pregnancy at Day 7 PET	-0.088	0.92 [0.75; 1.10]	0.358	-0.101	0.90 [0.74; 1.09]	0.303
Total of tocopherols	Plasma	5000	Biochemical pregnancy at Day 7 PET	-0.196	0.82 [0.63; 1.04]	0.119	-0.261*	0.77 [0.57; 1.00]	0.065
Lutein	Plasma	50	Biochemical pregnancy at Day 7 PET	-0.120	0.89 [0.73; 1.06]	0.211	-0.073	0.93 [0.75; 1.13]	0.479
Zeaxanthin	Plasma	10	Biochemical pregnancy at Day 7 PET	0.014	1.01 [0.82; 1.26]	0.900	0.058	1.06 [0.85; 1.33]	0.611
β-cryptoxanthin	Plasma	20	Biochemical pregnancy at Day 7 PET	-0.144*	0.87 [0.73; 1.00]	0.065	-0.128	0.88 [0.75; 1.02]	0.104
Total of xanthophylls	Plasma	100	Biochemical pregnancy at Day 7 PET	-0.280*	0.76 [0.55; 1.01]	0.065	-0.222	0.80 [0.58; 1.09]	0.165
α-carotene	Plasma	20	Biochemical pregnancy at Day 7 PET	-0.291**	0.75 [0.58; 0.94]	0.018	-0.284**	0.75 [0.57; 0.96]	0.029
β-carotene	Plasma	100	Biochemical pregnancy at Day 7 PET	-0.047	0.95 [0.73; 1.23]	0.719	0.056	1.06 [0.78; 1.43]	0.710
Lycopene	Plasma	50	Biochemical pregnancy at Day 7 PET	-0.023	0.98 [0.74; 1.29]	0.872	-0.014	0.99 [0.74; 1.30]	0.920
Phytofluene	Plasma	100	Biochemical pregnancy at Day 7 PET	-0.230	0.79 [0.55; 1.12]	0.205	-0.189	0.83 [0.56; 1.19]	0.318
Phytoene	Plasma	20	Biochemical pregnancy at Day 7 PET	-0.224*	0.80 [0.62; 0.99]	0.059	-0.216*	0.81 [0.62; 1.00]	0.073
Total of carotenes	Plasma	200	Biochemical pregnancy at Day 7 PET	-0.247*	0.78 [0.58; 1.03]	0.091	-0.197	0.82 [0.60; 1.11]	0.209
Total of carotenoids	Plasma	200	Biochemical pregnancy at Day 7 PET	-0.215*	0.81 [0.63; 1.00]	0.066	-0.172	0.84 [0.65; 1.07]	0.176
Total of antioxidants	Plasma	5000	Biochemical pregnancy at Day 7 PET	-0.171	0.84 [0.64; 1.08]	0.186	-0.251*	0.78 [0.57; 1.02]	0.090
Retinol	Plasma	200	Biochemical pregnancy at Day 7 PET	-0.107	0.90 [0.70; 1.13]	0.364	-0.166	0.85 [0.64; 1.08]	0.211
α-tocopherol	Follicular fluid	1000	Biochemical pregnancy at Day 7 PET	-0.037	0.96 [0.80; 1.15]	0.685	-0.054	0.95 [0.78; 1.14]	0.562
γ-tocopherol	Follicular fluid	50	Biochemical pregnancy at Day 7 PET	0.080	1.08 [0.89; 1.34]	0.434	0.060	1.06 [0.86; 1.33]	0.583
Total of tocopherols	Follicular fluid	1000	Biochemical pregnancy at Day 7 PET	-0.033	0.97 [0.81; 1.15]	0.714	-0.051	0.95 [0.79; 1.14]	0.581
Lutein	Follicular fluid	20	Biochemical pregnancy at Day 7 PET	-0.040	0.96 [0.82; 1.11]	0.595	-0.013	0.99 [0.84; 1.15]	0.870
Zeaxanthin	Follicular fluid	5	Biochemical pregnancy at Day 7 PET	0.056	1.06 [0.85; 1.33]	0.616	0.101	1.11 [0.88; 1.42]	0.400
β-cryptoxanthin	Follicular fluid	20	Biochemical pregnancy at Day 7 PET	-0.119	0.89 [0.70; 1.11]	0.307	-0.068	0.93 [0.73; 1.19]	0.587
Total of xanthophylls	Follicular fluid	50	Biochemical pregnancy at Day 7 PET	-0.100	0.91 [0.69; 1.18]	0.469	-0.005	1.00 [0.73; 1.35]	0.975
α-carotene	Follicular fluid	5	Biochemical pregnancy at Day 7 PET	-0.081	0.92 [0.82; 1.03]	0.167	-0.062	0.94 [0.83; 1.06]	0.325
β-carotene	Follicular fluid	10	Biochemical pregnancy at Day 7 PET	-0.001	1.00 [0.91; 1.09]	0.991	0.027	1.03 [0.93; 1.14]	0.590
Lycopene	Follicular fluid	5	Biochemical pregnancy at Day 7 PET	-0.029	0.97 [0.79; 1.19]	0.782	0.009	1.01 [0.81; 1.25]	0.937
Phytofluene	Follicular fluid	5	Biochemical pregnancy at Day 7 PET	-0.052	0.95 [0.65; 1.37]	0.782	0.030	1.03 [0.69; 1.54]	0.880
Total of carotenes	Follicular fluid	20	Biochemical pregnancy at Day 7 PET	-0.015	0.99 [0.87; 1.11]	0.803	0.014	1.01 [0.89; 1.16]	0.829
Total of carotenoids	Follicular fluid	100	Biochemical pregnancy at Day 7 PET	-0.094	0.91 [0.66; 1.25]	0.558	0.015	1.01 [0.71; 1.46]	0.935
Total of antioxidants	Follicular fluid	1000	Biochemical pregnancy at Day 7 PET	-0.013	0.99 [0.82; 1.18]	0.887	-0.031	0.97 [0.81; 1.16]	0.738
Retinol	Follicular fluid	100	Biochemical pregnancy at Day 7 PET	0.071	1.07 [0.93; 1.25]	0.341	0.051	1.05 [0.90; 1.24]	0.517
Biochemical pregnancy at Day 9 PET$
α-tocopherol	Plasma	5000	Biochemical pregnancy at Day 9 PET	-0.161	0.85 [0.65; 1.08]	0.204	-0.224	0.80 [0.59; 1.04]	0.114
γ-tocopherol	Plasma	200	Biochemical pregnancy at Day 9 PET	-0.068	0.93 [0.77; 1.12]	0.480	-0.074	0.93 [0.76; 1.12]	0.447
Total of tocopherols	Plasma	5000	Biochemical pregnancy at Day 9 PET	-0.161	0.85 [0.66; 1.08]	0.199	-0.223	0.80 [0.59; 1.04]	0.111
Lutein	Plasma	50	Biochemical pregnancy at Day 9 PET	-0.096	0.91 [0.74; 1.09]	0.319	-0.031	0.97 [0.78; 1.19]	0.767
Zeaxanthin	Plasma	10	Biochemical pregnancy at Day 9 PET	0.027	1.03 [0.83; 1.27]	0.801	0.086	1.09 [0.87; 1.38]	0.458
β-cryptoxanthin	Plasma	20	Biochemical pregnancy at Day 9 PET	-0.162*	0.85 [0.71; 0.99]	0.050	-0.139*	0.87 [0.73; 1.01]	0.090
Total of xanthophylls	Plasma	100	Biochemical pregnancy at Day 9 PET	-0.265*	0.77 [0.56; 1.02]	0.084	-0.186	0.83 [0.59; 1.13]	0.249
α-carotene	Plasma	20	Biochemical pregnancy at Day 9 PET	-0.233*	0.79 [0.62; 0.99]	0.050	-0.220*	0.80 [0.61; 1.02]	0.084
β-carotene	Plasma	100	Biochemical pregnancy at Day 9 PET	-0.038	0.96 [0.74; 1.24]	0.774	0.088	1.09 [0.80; 1.49]	0.569
Lycopene	Plasma	50	Biochemical pregnancy at Day 9 PET	-0.021	0.98 [0.74; 1.29]	0.883	-0.007	0.99 [0.74; 1.32]	0.963
Phytofluene	Plasma	100	Biochemical pregnancy at Day 9 PET	-0.136	0.87 [0.60; 1.23]	0.447	-0.085	0.92 [0.63; 1.32]	0.653
Phytoene	Plasma	20	Biochemical pregnancy at Day 9 PET	-0.166	0.85 [0.66; 1.04]	0.144	-0.158	0.85 [0.67; 1.06]	0.176
Total of carotenes	Plasma	200	Biochemical pregnancy at Day 9 PET	-0.198	0.82 [0.61; 1.08]	0.173	-0.133	0.88 [0.64; 1.19]	0.402
Total of carotenoids	Plasma	200	Biochemical pregnancy at Day 9 PET	-0.183	0.83 [0.65; 1.04]	0.115	-0.121	0.89 [0.68; 1.13]	0.341
Total of antioxidants	Plasma	5000	Biochemical pregnancy at Day 9 PET	-0.133	0.88 [0.67; 1.12]	0.302	-0.209	0.81 [0.59; 1.06]	0.151
Retinol	Plasma	200	Biochemical pregnancy at Day 9 PET	-0.099	0.91 [0.71; 1.14]	0.406	-0.159	0.85 [0.64; 1.09]	0.237
α-tocopherol	Follicular fluid	1000	Biochemical pregnancy at Day 9 PET	-0.056	0.95 [0.78; 1.13]	0.546	-0.078	0.92 [0.76; 1.11]	0.407
γ-tocopherol	Follicular fluid	50	Biochemical pregnancy at Day 9 PET	0.094	1.10 [0.90; 1.36]	0.363	0.081	1.08 [0.88; 1.36]	0.460
Total of tocopherols	Follicular fluid	1000	Biochemical pregnancy at Day 9 PET	-0.050	0.95 [0.79; 1.13]	0.578	-0.074	0.93 [0.77; 1.11]	0.429
Lutein	Follicular fluid	20	Biochemical pregnancy at Day 9 PET	-0.037	0.96 [0.82; 1.12]	0.623	-0.005	0.99 [0.85; 1.17]	0.948
Zeaxanthin	Follicular fluid	5	Biochemical pregnancy at Day 9 PET	0.049	1.05 [0.84; 1.31]	0.664	0.102	1.11 [0.88; 1.42]	0.404
β-cryptoxanthin	Follicular fluid	20	Biochemical pregnancy at Day 9 PET	-0.101	0.90 [0.71; 1.13]	0.390	-0.032	0.97 [0.75; 1.24]	0.801
Total of xanthophylls	Follicular fluid	50	Biochemical pregnancy at Day 9 PET	-0.093	0.91 [0.69; 1.19]	0.504	0.028	1.03 [0.75; 1.40]	0.858
α-carotene	Follicular fluid	5	Biochemical pregnancy at Day 9 PET	-0.057	0.94 [0.84; 1.06]	0.325	-0.027	0.97 [0.86; 1.10]	0.661
β-carotene	Follicular fluid	10	Biochemical pregnancy at Day 9 PET	0.005	1.01 [0.92; 1.10]	0.905	0.043	1.04 [0.94; 1.16]	0.408
Lycopene	Follicular fluid	5	Biochemical pregnancy at Day 9 PET	-0.020	0.98 [0.79; 1.20]	0.850	0.033	1.03 [0.83; 1.29]	0.767
Phytofluene	Follicular fluid	5	Biochemical pregnancy at Day 9 PET	-0.082	0.92 [0.63; 1.33]	0.664	0.003	1.00 [0.66; 1.50]	0.989
Total of carotenes	Follicular fluid	20	Biochemical pregnancy at Day 9 PET	-0.003	1.00 [0.88; 1.12]	0.954	0.038	1.04 [0.91; 1.19]	0.572
Total of carotenoids	Follicular fluid	100	Biochemical pregnancy at Day 9 PET	-0.075	0.93 [0.67; 1.27]	0.646	0.074	1.08 [0.74; 1.56]	0.693
Total of antioxidants	Follicular fluid	1000	Biochemical pregnancy at Day 9 PET	-0.030	0.97 [0.81; 1.16]	0.737	-0.053	0.95 [0.78; 1.14]	0.572
Retinol	Follicular fluid	100	Biochemical pregnancy at Day 9 PET	0.050	1.05 [0.91; 1.22]	0.501	0.027	1.03 [0.88; 1.20]	0.738
Biochemical pregnancy at Day 14 PET / Clinical pregnancy¶
α-tocopherol	Plasma	5000	Clinical pregnancy	-0.293**	0.75 [0.55; 0.98]	0.047	-0.350**	0.70 [0.49; 0.95]	0.034
γ-tocopherol	Plasma	200	Clinical pregnancy	-0.061	0.94 [0.76; 1.14]	0.552	-0.053	0.95 [0.76; 1.16]	0.615
Total of tocopherols	Plasma	5000	Clinical pregnancy	-0.288**	0.75 [0.55; 0.98]	0.048	-0.343**	0.71 [0.50; 0.95]	0.035
Lutein	Plasma	50	Clinical pregnancy	-0.172	0.84 [0.66; 1.03]	0.126	-0.159	0.85 [0.66; 1.07]	0.199
Zeaxanthin	Plasma	10	Clinical pregnancy	-0.052	0.95 [0.75; 1.19]	0.653	-0.025	0.98 [0.76; 1.24]	0.839
β-cryptoxanthin	Plasma	20	Clinical pregnancy	-0.101	0.90 [0.76; 1.05]	0.216	-0.098	0.91 [0.75; 1.06]	0.254
Total of xanthophylls	Plasma	100	Clinical pregnancy	-0.234	0.79 [0.56; 1.07]	0.149	-0.218	0.80 [0.56; 1.11]	0.209
α-carotene	Plasma	20	Clinical pregnancy	-0.218*	0.80 [0.61; 1.02]	0.091	-0.201	0.82 [0.61; 1.05]	0.140
β-carotene	Plasma	100	Clinical pregnancy	-0.095	0.91 [0.67; 1.19]	0.509	-0.025	0.98 [0.70; 1.34]	0.878
Lycopene	Plasma	50	Clinical pregnancy	-0.305*	0.74 [0.52; 1.01]	0.071	-0.316*	0.73 [0.50; 1.01]	0.072
Phytofluene	Plasma	100	Clinical pregnancy	-0.433**	0.65 [0.41; 0.97]	0.049	-0.452*	0.64 [0.39; 0.98]	0.051
Phytoene	Plasma	20	Clinical pregnancy	-0.373**	0.69 [0.49; 0.91]	0.016	-0.392**	0.68 [0.47; 0.90]	0.016
Total of carotenes	Plasma	200	Clinical pregnancy	-0.309*	0.73 [0.52; 1.00]	0.059	-0.311*	0.73 [0.51; 1.02]	0.078
Total of carotenoids	Plasma	200	Clinical pregnancy	-0.253*	0.78 [0.59; 0.99]	0.053	-0.253*	0.78 [0.58; 1.01]	0.075
Total of antioxidants	Plasma	5000	Clinical pregnancy	-0.259*	0.77 [0.57; 1.01]	0.077	-0.317*	0.73 [0.51; 0.98]	0.052
Retinol	Plasma	200	Clinical pregnancy	-0.173	0.84 [0.64; 1.08]	0.195	-0.203	0.82 [0.60; 1.06]	0.165
α-tocopherol	Follicular fluid	1000	Clinical pregnancy	-0.166	0.85 [0.67; 1.04]	0.129	-0.157	0.86 [0.68; 1.05]	0.152
γ-tocopherol	Follicular fluid	50	Clinical pregnancy	-0.060	0.94 [0.74; 1.16]	0.592	-0.063	0.94 [0.73; 1.18]	0.605
Total of tocopherols	Follicular fluid	1000	Clinical pregnancy	-0.164	0.85 [0.68; 1.03]	0.128	-0.156	0.86 [0.68; 1.04]	0.149
Lutein	Follicular fluid	20	Clinical pregnancy	-0.062	0.94 [0.79; 1.10]	0.461	-0.049	0.95 [0.79; 1.12]	0.578
Zeaxanthin	Follicular fluid	5	Clinical pregnancy	0.012	1.01 [0.80; 1.27]	0.921	0.056	1.06 [0.83; 1.35]	0.647
β-cryptoxanthin	Follicular fluid	20	Clinical pregnancy	-0.112	0.89 [0.69; 1.13]	0.374	-0.089	0.92 [0.69; 1.19]	0.516
Total of xanthophylls	Follicular fluid	50	Clinical pregnancy	-0.084	0.92 [0.68; 1.22]	0.567	-0.039	0.96 [0.69; 1.33]	0.813
α-carotene	Follicular fluid	5	Clinical pregnancy	-0.077	0.93 [0.80; 1.05]	0.242	-0.056	0.95 [0.81; 1.08]	0.427
β-carotene	Follicular fluid	10	Clinical pregnancy	-0.004	1.00 [0.90; 1.09]	0.928	0.017	1.02 [0.91; 1.13]	0.758
Lycopene	Follicular fluid	5	Clinical pregnancy	-0.108	0.90 [0.69; 1.12]	0.371	-0.074	0.93 [0.71; 1.17]	0.548
Phytofluene	Follicular fluid	5	Clinical pregnancy	-0.160	0.85 [0.55; 1.26]	0.442	-0.140	0.87 [0.54; 1.34]	0.539
Total of carotenes	Follicular fluid	20	Clinical pregnancy	-0.025	0.98 [0.85; 1.10]	0.704	-0.005	0.99 [0.86; 1.14]	0.939
Total of carotenoids	Follicular fluid	100	Clinical pregnancy	-0.075	0.93 [0.65; 1.29]	0.661	-0.026	0.97 [0.66; 1.43]	0.892
Total of antioxidants	Follicular fluid	1000	Clinical pregnancy	-0.129	0.88 [0.70; 1.07]	0.218	-0.123	0.88 [0.71; 1.07]	0.241
Retinol	Follicular fluid	100	Clinical pregnancy	-0.026	0.97 [0.83; 1.14]	0.740	-0.023	0.98 [0.82; 1.15]	0.788
Live birth
α-tocopherol	Plasma	5000	Live birth	-0.288*	0.75 [0.54; 1.00]	0.066	-0.349**	0.71 [0.48; 0.97]	0.047
γ-tocopherol	Plasma	200	Live birth	-0.023	0.98 [0.78; 1.20]	0.827	-0.011	0.99 [0.79; 1.22]	0.918
Total of tocopherols	Plasma	5000	Live birth	-0.280*	0.76 [0.54; 1.00]	0.069	-0.338*	0.71 [0.49; 0.97]	0.050
Lutein	Plasma	50	Live birth	-0.210	0.81 [0.61; 1.02]	0.103	-0.186	0.83 [0.61; 1.07]	0.187
Zeaxanthin	Plasma	10	Live birth	-0.065	0.94 [0.72; 1.19]	0.606	-0.026	0.97 [0.74; 1.25]	0.845
β-cryptoxanthin	Plasma	20	Live birth	-0.119	0.89 [0.73; 1.05]	0.193	-0.110	0.90 [0.73; 1.06]	0.245
Total of xanthophylls	Plasma	100	Live birth	-0.292	0.75 [0.51; 1.04]	0.108	-0.259	0.77 [0.51; 1.11]	0.183
α-carotene	Plasma	20	Live birth	-0.163	0.85 [0.64; 1.08]	0.221	-0.138	0.87 [0.65; 1.13]	0.330
β-carotene	Plasma	100	Live birth	-0.009	0.99 [0.73; 1.31]	0.951	0.108	1.11 [0.79; 1.57]	0.532
Lycopene	Plasma	50	Live birth	-0.349*	0.71 [0.48; 0.99]	0.061	-0.353*	0.70 [0.47; 1.00]	0.065
Phytofluene	Plasma	100	Live birth	-0.459*	0.63 [0.38; 0.98]	0.058	-0.470*	0.62 [0.36; 0.99]	0.063
Phytoene	Plasma	20	Live birth	-0.375**	0.69 [0.48; 0.92]	0.025	-0.397**	0.67 [0.46; 0.92]	0.025
Total of carotenes	Plasma	200	Live birth	-0.261	0.77 [0.54; 1.06]	0.130	-0.242	0.78 [0.54; 1.11]	0.189
Total of carotenoids	Plasma	200	Live birth	-0.249*	0.78 [0.58; 1.01]	0.078	-0.231	0.79 [0.58; 1.05]	0.129
Total of antioxidants	Plasma	5000	Live birth	-0.247	0.78 [0.56; 1.04]	0.111	-0.303*	0.74 [0.51; 1.01]	0.076
Retinol	Plasma	200	Live birth	-0.188	0.83 [0.61; 1.08]	0.193	-0.227	0.80 [0.56; 1.06]	0.156
α-tocopherol	Follicular fluid	1000	Live birth	-0.155	0.86 [0.67; 1.06]	0.185	-0.148	0.86 [0.67; 1.06]	0.197
γ-tocopherol	Follicular fluid	50	Live birth	0.001	1.00 [0.79; 1.24]	0.993	0.008	1.01 [0.78; 1.27]	0.946
Total of tocopherols	Follicular fluid	1000	Live birth	-0.151	0.86 [0.67; 1.06]	0.189	-0.145	0.87 [0.68; 1.07]	0.202
Lutein	Follicular fluid	20	Live birth	-0.067	0.93 [0.77; 1.11]	0.461	-0.048	0.95 [0.78; 1.14]	0.614
Zeaxanthin	Follicular fluid	5	Live birth	0.008	1.01 [0.78; 1.28]	0.950	0.056	1.06 [0.81; 1.37]	0.665
β-cryptoxanthin	Follicular fluid	20	Live birth	-0.186	0.83 [0.61; 1.08]	0.194	-0.159	0.85 [0.62; 1.14]	0.301
Total of xanthophylls	Follicular fluid	50	Live birth	-0.133	0.88 [0.63; 1.19]	0.406	-0.077	0.93 [0.64; 1.31]	0.669
α-carotene	Follicular fluid	5	Live birth	-0.056	0.95 [0.81; 1.07]	0.412	-0.026	0.97 [0.83; 1.12]	0.732
β-carotene	Follicular fluid	10	Live birth	0.014	1.01 [0.91; 1.12]	0.779	0.047	1.05 [0.93; 1.17]	0.403
Lycopene	Follicular fluid	5	Live birth	-0.085	0.92 [0.70; 1.16]	0.503	-0.037	0.96 [0.73; 1.23]	0.774
Phytofluene	Follicular fluid	5	Live birth	-0.117	0.89 [0.56; 1.34]	0.591	-0.048	0.95 [0.58; 1.51]	0.841
Total of carotenes	Follicular fluid	20	Live birth	-0.010	0.99 [0.86; 1.13]	0.888	0.032	1.03 [0.89; 1.20]	0.665
Total of carotenoids	Follicular fluid	100	Live birth	-0.090	0.91 [0.62; 1.29]	0.625	0.016	1.02 [0.66; 1.53]	0.939
Total of antioxidants	Follicular fluid	1000	Live birth	-0.142	0.87 [0.68; 1.07]	0.207	-0.139	0.87 [0.68; 1.07]	0.216
Retinol	Follicular fluid	100	Live birth	-0.054	0.95 [0.80; 1.12]	0.527	-0.061	0.94 [0.78; 1.12]	0.506
PET, Post Embryo Transfer; β, regression coefficient; OR, odds ratio; 95%CI, 95% Confidence interval.
**p<0.05; *p<0.10.
Linear regression models were used for continuous outcomes (LH, estradiol, and progesterone concentrations, log-transformed); binomial logistic regression models were used for clinical outcomes reported as rates (mature oocyte, fertilization, top-quality embryo, fragmentation, blastocyst and top-quality blastocyst rates); and categorical logistic regression models were used for categorical clinic…
†All models were adjusted for age at oocyte puncture (categorized as <30, 30 - 34 , ≥35 years) and BMI (categorized as <25, ≥25 kg/m²).
£Outliers were defined as compound concentration values exceeding the third quartile plus 1.5 times the interquartile range. All excluded values were above the upper IQR limit, leading to the exclusion of: 1 patient for α-tocopherol, 1 patient for zeaxanthin, 2 patients for β-cryptoxanthin, 1 patient for phytoene, and 2 patients for lutein in plasma; and 1 patient for zeaxanthin, 1 patient for β-…
#Coumpound concentrations were rescaled using fixed increments (≈ half the interquartile range), to ensure comparability between compounds and consistency across biological fluids.
$Early and biochemical pregnancies were determined based on beta-human Chorionic Gonadotropin (β-hCG) concentration in plasma, with early pregnancy defined as [β-hCG] ≥ 5 IU/L on day 7 post embryo transfer (D7 PET) and ≥ 10 IU/L on day 9 post embryo transfer (D9 PET), and biochemical pregnancy confirmed for [β-hCG] > 1000 IU/L on day 14 post embryo transfer (D14 PET).
¶Clinical pregnancy was diagnosed at 8 weeks of amenorrhea with ultrasound when at least one fetus with a discernible heartbeat was detected. This outcome overlapted the outcome "Biochemical pregnancy at Day 14 PET".
